# Early Cancer Detection in Hereditary Breast and Ovarian Cancer Syndrome with Cell-Free DNA

**DOI:** 10.64898/2025.12.03.25340892

**Authors:** Erik Ensminger, Ping Luo, Julia A Sobotka, Derek Wong, Stephanie D Prokopec, Jeffrey P Bruce, Arnavaz Danesh, Jenna Eagles, Leslie Oldfield, Stephanie Pederson, Kirsten M Farncombe, Helia Purnaghshband, Adriana Aguilar-Mahecha, Ankita Nand, Beatriz E Lujan Toro, Lawrence E Heisler, Bernard Lam, Patrick Veit-Haibach, Mathieu Lupien, Mark Basik, Raymond H Kim, Trevor Pugh, CHARM Consortium

## Abstract

Early cancer detection for individuals with Hereditary Breast and Ovarian Cancer syndrome (HBOC) remains limited by the low sensitivity of available tests and lack of clinical surveillance methods for many cancers beyond breast cancer. To investigate cell-free DNA (cfDNA) sequencing as a pan-cancer surveillance modality, we analyzed 194 blood plasma samples from 88 *BRCA1* and/or *BRCA2* pathogenic variant carriers (*BRCA1/2-carriers*) using a multimodal assay integrating genomic and epigenomic (fragmentomic & DNA methylation) features. Cancer-associated signals were detected in 71% (43/61) of carriers with active cancers detected by conventional surveillance, as well as 30/54 patients (56%) with negative surveillance findings. Of the negative patients 43% (13/30) subsequently developed cancer within 2 years (12 non-breast cancers), suggesting early detection of occult cancers. These findings demonstrate the value of integrating multiple cfDNA analyses and support the potential of longitudinal, multimodal liquid biopsy analysis to improve early detection and risk stratification in *BRCA1/2-carrier*s.

**Significance Statement:** Improved clinical surveillance methods are urgently needed for *BRCA1/2* germline carriers. We show that integrating cell-free DNA genomic and epigenomic (fragmentomic and DNA methylation) based assays identifies cancer-associated signals not captured by standard methods, supporting its use as a complementary non-invasive strategy for longitudinal monitoring in high-risk individuals.
