## Supplemental Table 3 for "Early Cancer Detection in Hereditary Breast and Ovarian Cancer Syndrome with Cell-Free DNA"

ID	Sex	Tumour.Fraction	Ploidy	Estimated.Subclone.Fraction	Fraction.Genome.Subclonal	Fraction.CNA.Subclonal	PGA
TGL49_0317_Cf_n_PE_1110_WG	female	0	2.001	NA	0	NA	0
TGL49_0317_Cf_n_PE_1111_WG	female	0	2.001	NA	0	NA	0
TGL49_0396_Pb_n_PE_372_WG	female	0.02756	1.911	0.4707	0.211930926	0.638297872	0.332025118
TGL49_0396_Pb_n_PE_407_WG	female	0	1.997	NA	0	NA	0
TGL49_0396_Pb_n_PE_411_WG	female	0.1016	1.937	0.3973	0.127943485	0.646825397	0.197802198
TGL49_0323_Cf_n_PE_1111_WG	female	0	2.003	NA	0	NA	0
TGL49_0323_Cf_n_WG_HBOC-04-0037-T0-P-DNA-1	female	0.04174	1.95	0.2996	0.068681319	0.495750708	0.138540031
TGL49_0078_Cf_n_PE_354_WG	female	0.03495	1.897	0.6215	0.293563579	0.461728395	0.635792779
TGL49_0078_Cf_n_PE_406_WG	female	0	2.002	NA	0	NA	0
TGL49_0078_Cf_U_PE_322_WG	female	0	2.001	NA	0	NA	0
TGL49_0324_Cf_n_PE_1110_WG	female	0	2.001	NA	0	NA	0
TGL49_0327_Cf_n_PE_1110_WG	female	0	1.996	NA	0	NA	0
TGL49_0327_Cf_n_PE_1111_WG	female	0	1.998	NA	0	NA	0
TGL49_0327_Cf_n_PE_1112_WG	female	0	1.998	NA	0	NA	0
TGL49_0269_Ct_n_PE_363_WG	female	0	2.001	NA	0	NA	0
TGL49_0270_Cf_n_PE_396_WG	female	0.03504	2.113	0.6176	0.42700157	0.651887358	0.655023548
TGL49_0270_Cf_n_PE_406_WG	female	0.03595	2.767	0.2345	0.474097331	0.50249584	0.943485086
TGL49_0270_Ct_n_PE_362_WG	female	0.04671	2.733	0.324	0.355965463	0.427830189	0.832025118
TGL49_0331_Cf_n_PE_404_WG	female	0.0423	1.965	0.5505	0.485478807	0.526607067	0.921899529
TGL49_0331_Cf_n_PE_406_WG	female	0.04411	1.958	0.4882	0.452119309	0.50570676	0.894034537
TGL49_0331_Cf_n_PE_428_WG	female	0	2.001	NA	0	NA	0
TGL49_0331_Pl_T_PE_368_PG	female	0	1.998	NA	0	NA	0
TGL49_0331_Pl_T_PE_411_PG	female	0	2.006	0.5983	0.010204082	0.666666667	0.015306122
TGL49_0332_Cf_n_PE_403_WG	female	0	2.002	NA	0	NA	0
TGL49_0332_Pl_T_PE_385_PG	female	0	2.001	NA	0	NA	0
TGL49_0486_Pl_T_PE_382_PG	female	0	1.999	NA	0	NA	0
TGL49_0486_Pl_T_PE_386_PG	female	0	2.023	0.497	0.044740973	0.703703704	0.063579278
TGL49_0486_Pl_T_PE_411_PG	female	0	1.998	NA	0	NA	0
TGL49_0079_Cf_U_PE_322_WG	female	0	2	NA	0	NA	0
TGL49_0333_Cf_n_PE_1110_WG	female	0	2	NA	0	NA	0
TGL49_0333_Cf_n_PE_1111_WG	female	0	1.994	NA	0	NA	0
TGL49_0333_Cf_n_PE_1113_WG	female	0	2.002	NA	0	NA	0
TGL49_0333_Cf_n_WG_LIB-04-0102-T2-P-DNA	female	0	2.001	NA	0	NA	0
TGL49_0334_Cf_n_PE_1110_WG	female	0	2.001	NA	0	NA	0
TGL49_0334_Cf_n_PE_1111_WG	female	0	2.021	NA	0	0	0.001569859
TGL49_0271_Ct_n_PE_398_WG	female	0.02526	2.068	NA	0	0	0.109105181
TGL49_0412_Pl_T_PE_379_WG	female	0.05076	1.826	0.3963	0.228806907	0.313104189	0.730769231
TGL49_0412_Pl_T_PE_396_WG	female	0	1.999	NA	0	NA	0
TGL49_0412_Pl_T_PE_398_WG	female	0.04179	1.887	0.4823	0.421899529	0.531389026	0.793956044
TGL49_0412_Pl_T_PE_402_PG	female	0	1.999	NA	0	NA	0
TGL49_0336_Cf_n_PE_400_WG	female	0	1.999	NA	0	NA	0
TGL49_0336_Cf_n_PE_406_WG	female	0	1.999	NA	0	NA	0
TGL49_0272_Ct_n_PE_387_WG	female	0	1.999	NA	0	NA	0
TGL49_0450_Pl_T_PE_394_WG	female	0	1.99	NA	0	NA	0
TGL49_0450_Pl_T_PE_409_WG	female	0	2	NA	0	NA	0
TGL49_0338_Cf_n_PE_408_WG	female	0	1.997	NA	0	NA	0
TGL49_0081_Cf_U_PE_325_WG	female	0	1.998	NA	0	NA	0
TGL49_0339_Cf_n_PE_397_WG	female	0	2.003	NA	0	NA	0
TGL49_0340_Cf_n_WG_LIB-04-0142-T2-P-DNA	female	0	2.002	NA	0	NA	0
TGL49_0340_Cf_n_WG_LIB-04-0142-T3-P-DNA	female	0	1.999	NA	0	NA	0
TGL49_0340_Pl_T_PE_1111_WG	female	0	2.001	NA	0	NA	0
TGL49_0340_Pl_T_WG_LIB-04-0142-T4-P-DNA	female	0	2.001	NA	0	NA	0
TGL49_0085_Cf_U_PE_4150_WG	female	0	1.999	NA	0	NA	0
TGL49_0341_Cf_n_PE_387_WG	female	0.03933	3.035	0.3828	0.346938776	0.346938776	1
TGL49_0487_Pl_T_PE_392_PG	female	0	1.993	NA	0	NA	0
TGL49_0487_Pl_T_PE_399_PG	female	0	1.992	NA	0	NA	0
TGL49_0487_Pl_T_PE_420_PG	female	0.03371	1.829	0.4963	0.409340659	0.702356902	0.582810047
TGL49_0417_Pl_T_PE_378_PG	female	0	1.995	0.3112	0.001962323	0.625	0.003139717
TGL49_0417_Pl_T_PE_384_PG	female	0	1.998	NA	0	NA	0
TGL49_0417_Pl_T_PE_389_PG	female	0	1.999	NA	0	NA	0
TGL49_0417_Pl_T_PE_394_PG	female	0	1.998	NA	0	NA	0
TGL49_0417_Pl_T_PE_398_PG	female	0	1.998	NA	0	NA	0
TGL49_0274_Ct_n_PE_354_WG	female	0.2412	2.944	0.8265	0.167189953	0.167584579	0.997645212
TGL49_0488_Pl_T_PE_360_PG	female	0	2.001	NA	0	NA	0
TGL49_0488_Pl_T_PE_370_PG	female	0	1.998	NA	0	NA	0
TGL49_0488_Pl_T_PE_407_PG	female	0	2	NA	0	NA	0
TGL49_0277_Pb_n_PE_383_WG	female	0.03985	2.043	0.4611	0.083987441	0.666666667	0.125981162
TGL49_0277_Pb_n_PE_403_WG	female	0	1.997	NA	0	NA	0
TGL49_0278_Ct_n_PE_478_WG	female	0.03586	2.035	0.4665	0.023155416	0.551401869	0.041993721
TGL49_0278_Pl_T_PE_377_PG	female	0.02588	1.988	0.2226	0.083594976	0.680511182	0.122841444
TGL49_0278_Pl_T_PE_389_PG	female	0.04727	1.94	0.5005	0.474489796	0.690068493	0.687598116
TGL49_0278_Pl_T_PE_400_PG	female	0.02742	1.952	NA	0	0	0.04277865
TGL49_0279_Ct_n_PE_357_WG	female	0.0299	1.876	0.4237	0.222135008	0.638105975	0.34811617
TGL49_0281_Ct_n_PE_360_WG	female	0	1.999	NA	0	NA	0
TGL49_0282_Cf_n_WG_HBOC-LIB-04-0249-T0-P-DNA-1	female	0.09756	2.042	0.3969	0.264913658	0.583405359	0.454081633
TGL49_0148_Ct_T_PE_359_WG	female	0.03865	2.101	0.4066	0.112244898	0.617710583	0.181711146
TGL49_0342_Cf_n_WG_HBOC-04-0253-T0-P-DNA	female	0	2	NA	0	NA	0
TGL49_0342_Cf_n_WG_HBOC-04-0253-T1-P-DNA-1	female	0	2.001	NA	0	NA	0
TGL49_0284_Cf_n_PE_1110_WG	female	0	2.004	NA	0	NA	0
TGL49_0284_Cf_n_PE_1112_WG	female	0	2.002	NA	0	NA	0
TGL49_0284_Cf_n_PE_1113_WG	female	0	2.001	NA	0	NA	0
TGL49_0284_Ct_n_PE_361_WG	female	0	2.004	NA	0	NA	0
TGL49_0285_Ct_n_PE_383_WG	female	0.2978	2.001	0.3429	0.208006279	0.327362569	0.634615385
TGL49_0437_Pl_T_PE_370_PG	female	0	1.999	NA	0	NA	0
TGL49_0437_Pl_T_PE_374_PG	female	0	2	NA	0	NA	0
TGL49_0437_Pl_T_PE_377_PG	female	0	2	NA	0	NA	0
TGL49_0343_Cf_n_WG_LIB-04-0274-T0-P-DNA	female	0.02802	1.956	0.5821	0.063971743	0.657258065	0.09733124
TGL49_0343_Cf_n_WG_LIB-04-0274-T1-P-DNA	female	0	1.999	NA	0	NA	0
TGL49_0343_Cf_n_WG_LIB-04-0274-T2-P-DNA	female	0	2	NA	0	NA	0
TGL49_0343_Cf_n_WG_LIB-04-0274-T3-P-DNA	female	0	1.999	NA	0	NA	0
TGL49_0287_Cf_n_PE_354_WG	female	0.0296	2.06	0.5709	0.018838305	0.14953271	0.125981162
TGL49_0344_Cf_n_WG_HBOC-04-0303-T0-P-DNA-1	female	0.04811	1.907	0.612	0.316718995	0.678151261	0.467032967
TGL49_0344_Cf_n_WG_HBOC-04-0303-T1-P-DNA-1	female	0	1.998	NA	0	NA	0
TGL49_0345_Cf_n_PE_369_WG	female	0	1.999	NA	0	NA	0
TGL49_0345_Cf_n_PE_399_WG	female	0	1.997	NA	0	NA	0
TGL49_0149_Ct_T_PE_655_WG	female	0	1.998	NA	0	NA	0
TGL49_0149_Pl_T_PE_389_PG	female	0	1.992	NA	0	NA	0
TGL49_0149_Pl_T_PE_394_PG	female	0	2.001	NA	0	NA	0
TGL49_0440_Pl_T_PE_354_PG	female	0	1.999	NA	0	NA	0
TGL49_0440_Pl_T_PE_370_PG	female	0.05009	1.953	0.4541	0.281789639	0.315743184	0.892464678
TGL49_0440_Pl_T_PE_373_PG	female	0	1.999	NA	0	NA	0
TGL49_0347_Cf_n_PE_418_WG	female	0.03579	1.918	0.5776	0.062794349	0.333333333	0.188383046
TGL49_0347_Cf_n_PE_420_WG	female	0	1.999	NA	0	NA	0
TGL49_0489_Pl_T_PE_373_PG	female	0	1.988	NA	0	NA	0
TGL49_0489_Pl_T_PE_386_PG	female	0	1.985	NA	0	NA	0
TGL49_0489_Pl_T_PE_399_PG	female	0	1.991	NA	0	NA	0
TGL49_0291_Pl_T_PE_374_PG	female	0	2	NA	0	NA	0
TGL49_0291_Pl_T_PE_392_PG	female	0	2.003	NA	0	NA	0
TGL49_0291_Pl_T_PE_405_PG	female	0.03341	1.926	0.3301	0.302982732	0.654792197	0.462715856
TGL49_0292_Ct_n_PE_349_WG	female	0.4875	1.913	0.2586	0.237048666	0.401862941	0.589874411
TGL49_0292_Pb_n_PE_389_WG	female	0.3563	1.943	0.1703	0.369701727	0.502936466	0.735086342
TGL49_0292_Pb_n_PE_405_WG	female	0.09358	1.912	0.4726	0.188383046	0.371804802	0.5066719
TGL49_0490_Pl_T_PE_409_PG	female	0	2	NA	0	NA	0
TGL49_0490_Pl_T_PE_419_PG	female	0	1.995	NA	0	NA	0
TGL49_0490_Pl_T_PE_426_PG	female	0	2	NA	0	NA	0
TGL49_0491_Pl_T_PE_371_PG	female	0	2.001	NA	0	NA	0
TGL49_0491_Pl_T_PE_381_PG	female	0	2	NA	0	NA	0
TGL49_0491_Pl_T_PE_401_PG	female	0	1.999	NA	0	NA	0
TGL49_0293_Pl_T_PE_385_PG	female	0.03241	2.073	0.4042	0.138540031	0.685436893	0.202119309
TGL49_0293_Pl_T_PE_390_PG	female	0	2	NA	0	NA	0
TGL49_0293_Pl_T_PE_408_PG	female	0.03245	1.956	0.62	0.113422292	0.551526718	0.205651491
TGL49_0294_Ct_n_PE_355_WG	female	0	2.001	NA	0	NA	0
TGL49_0492_Pl_T_PE_371_PG	female	0	1.997	NA	0	0	0.044740973
TGL49_0492_Pl_T_PE_377_PG	female	0.02891	1.923	0.4106	0.206828885	0.570964247	0.362244898
TGL49_0348_Cf_n_PE_391_WG	female	0.02432	1.956	NA	0	0	0.081632653
TGL49_0443_Pl_T_PE_369_PG	female	0.03517	2.004	0.4109	0.181711146	0.664275466	0.273547881
TGL49_0443_Pl_T_PE_378_PG	female	0.03923	1.971	0.3474	0.068681319	0.414691943	0.165620094
TGL49_0443_Pl_T_PE_382_PG	female	0.02562	1.969	NA	0	0	0.123626374
TGL49_0443_Pl_T_PE_383_PG	female	0.02528	2.003	0.4721	0.055729984	0.291581109	0.191130298
TGL49_0443_Pl_T_PE_399_PG	female	0	2.002	NA	0	NA	0
TGL49_0296_Cf_n_PE_398_WG	female	0	2.003	NA	0	NA	0
TGL49_0296_Cf_n_PE_424_WG	female	0.02479	1.963	0.6213	0.147174254	0.625	0.235478807
TGL49_0493_Pl_T_PE_362_PG	female	0	2.002	NA	0	NA	0
TGL49_0493_Pl_T_PE_366_PG	female	0.038	2.013	0.2711	0.133830455	0.340319361	0.393249608
TGL49_0493_Pl_T_PE_379_PG	female	0	2.036	0.4022	0.044740973	0.703703704	0.063579278
TGL49_0493_Pl_T_PE_380_PG	female	0	2.032	NA	0	0	0.063579278
TGL49_0493_Pl_T_PE_388_PG	female	0	1.998	NA	0	NA	0
TGL49_0297_Cf_n_PE_383_WG	female	0	2	NA	0	NA	0
TGL49_0297_Cf_n_PE_400_WG	female	0	2	NA	0	NA	0
TGL49_0297_Ct_n_PE_360_WG	female	0	2	NA	0	NA	0
TGL49_0349_Cf_n_WG_HBOC-04-0525-T0-P-DNA-1	female	0	2	NA	0	NA	0
TGL49_0349_Cf_n_WG_LIB-04-0525-T1-P-DNA	female	0	2.001	NA	0	NA	0
TGL49_0350_Cf_n_PE_1110_WG	female	0.07995	2.879	0.685	0.268838305	0.28224145	0.952511774
TGL49_0350_Cf_n_PE_1111_WG	female	0.09468	2.944	0.5947	0.083594976	0.086620577	0.965070644
TGL49_0299_Cf_n_PE_396_WG	female	0.1044	1.969	0.371	0.076138148	0.678321678	0.112244898
TGL49_0299_Cf_n_PE_401_WG	female	0	1.999	NA	0	NA	0
TGL49_0299_Ct_n_PE_361_WG	female	0.06267	1.954	0.3723	0.113029827	0.677647059	0.166797488
TGL49_0300_Ct_n_WG_HBOC-LIB-04-0543-T0-P-DNA-1	female	0.5147	1.937	0.4312	0.388540031	0.535424554	0.724882261
TGL49_0397_Pb_n_PE_368_WG	female	0.02614	1.969	0.3416	0.021193093	0.116129032	0.182496075
TGL49_0397_Pb_n_PE_376_WG	female	0	2	NA	0	NA	0
TGL49_0397_Pl_T_PE_364_PG	female	0.05898	1.77	0.3104	0.097723705	0.198881789	0.491365777
TGL49_0397_Pl_T_PE_369_PG	female	0	1.994	NA	0	0	0.003924647
TGL49_0351_Cf_n_PE_1110_WG	female	0.03557	1.944	0.5418	0.147959184	0.598412698	0.247252747
TGL49_0351_Cf_n_PE_1111_WG	female	0	2.001	NA	0	NA	0
TGL49_0312_Cf_n_PE_363_WG	female	0	1.999	NA	0	NA	0
TGL49_0398_Pb_n_PE_387_WG	female	0	2	NA	0	NA	0
TGL49_0398_Pb_n_PE_391_WG	female	0	1.995	0.5492	0.018838305	0.428571429	0.043956044
TGL49_0494_Pl_T_PE_381_PG	female	0	1.998	NA	0	NA	0
TGL49_0494_Pl_T_PE_392_PG	female	0	1.998	NA	0	NA	0
TGL49_0494_Pl_T_PE_399_PG	female	0	1.997	NA	0	NA	0
TGL49_0494_Pl_T_PE_403_PG	female	0.0792	2.763	0.5601	0.149136578	0.226325194	0.658948195
TGL49_0352_Cf_n_PE_1110_WG	female	0	2.003	NA	0	NA	0
TGL49_0352_Cf_n_PE_1111_WG	female	0.02387	2.051	0.5744	0.063579278	0.249614792	0.254709576
TGL49_0250_Cf_n_PE_378_WG	female	0	2.001	NA	0	NA	0
TGL49_0250_Cf_n_PE_402_WG	female	0	1.976	0.6662	0.020408163	0.525252525	0.038854003
TGL49_0353_Cf_n_PE_1110_WG	female	0	2.002	NA	0	NA	0
TGL49_0353_Cf_n_PE_1111_WG	female	0	2	NA	0	NA	0
TGL49_0251_Cf_n_PE_394_WG	female	0	1.999	NA	0	NA	0
TGL49_0252_Cf_n_PE_1110_WG	female	0	1.997	NA	0	NA	0
TGL49_0252_Cf_n_WG_LIB-04-0664-T1-P-DNA	female	0	1.998	NA	0	NA	0
TGL49_0354_Cf_n_PE_394_WG	female	0.03326	2.026	0.365	0.073390895	0.621262458	0.118131868
TGL49_0354_Cf_n_PE_430_WG	female	0.1565	1.965	0.2884	0.124018838	0.673773987	0.183673469
TGL49_0400_Pb_n_PE_388_WG	female	0	1.997	NA	0	NA	0
TGL49_0401_Pb_n_PE_459_WG	female	0.0423	1.956	0.5447	0.364992151	0.665712241	0.548273155
TGL49_0402_Pb_n_PE_382_WG	female	0	2.004	NA	0	NA	0
TGL49_0402_Pb_n_PE_387_WG	female	0.049	1.985	0.4162	0.230769231	0.271970398	0.848508634
TGL49_0403_Pb_n_PE_442_WG	female	0	1.996	NA	0	NA	0
CHARM_0005_Pl_T_PE_382_PG	female	0	2	NA	0	NA	0
CHARM_0005_Pl_T_PE_427_PG	female	0	2	NA	0	NA	0
TGL49_0495_Pl_T_PE_381_PG	female	0.0321	1.978	0.5217	0.269623234	0.666343356	0.404631083
TGL49_0495_Pl_T_PE_389_PG	female	0	2.012	0.3528	0.044740973	0.703703704	0.063579278
TGL49_0455_Pl_T_PE_376_WG	female	0.03697	1.914	0.7208	0.125588697	0.576576577	0.217817896
TGL49_0455_Pl_T_PE_406_PG	female	0.06417	2.007	0.6113	0.262951334	0.52672956	0.499215071
CHARMQ_0136_Pl_T_PG_T-136	female	0.03977	2.003	0.3824	0.181318681	0.641666667	0.282574568
CHARMQ_0148_Pl_T_PG_T-148	female	0	1.999	NA	0	NA	0
CHARMQ_0160_Pl_T_PG_T-160	female	0	2.021	NA	0	0	0.018838305
CHARMQ_0199_Pl_T_PG_T-199	female	0.02797	2.05	NA	0	0	0.083987441
TGL49_0147_Ct_T_PE_330_WG	female	0	1.931	0.6111	0.058477237	0.693023256	0.084379906
TGL49_0146_Ct_T_PE_329_WG	female	0.1744	1.882	0.4211	0.390894819	0.445438283	0.87755102
CHARMQ_0676_Pl_T_PG_T-676	female	0	2.002	NA	0	NA	0
CHARMQ_0865_Pl_T_PG_T-865	female	0.0474	1.887	0.4265	0.39010989	0.476281744	0.819073783
CHARMQ_0919_Pl_T_PG_T-919	female	0	1.999	NA	0	NA	0
TGL49_0143_Ct_T_PE_330_WG	female	0	1.997	NA	0	NA	0
