## Supplemental Table 4 for "Early Cancer Detection in Hereditary Breast and Ovarian Cancer Syndrome with Cell-Free DNA"

bin_chr	bin_start	bin_end
chr11	61555501	61555800
chr11	64207801	64208100
chr11	69889801	69890100
chr11	78962101	78962400
chr12	2794201	2794500
chr12	48997501	48997800
chr12	53935801	53936100
chr12	53960401	53960700
chr12	54006601	54006900
chr12	57627301	57627600
chr12	65882101	65882400
chr12	69689101	69689400
chr12	114686701	114687000
chr13	52849801	52850100
chr13	94550101	94550400
chr13	106493701	106494000
chr13	114067801	114068100
chr14	41606101	41606400
chr14	60643201	60643500
chr15	66254401	66254700
chr1	44404801	44405100
chr15	89371801	89372100
chr15	89409301	89409600
chr15	96343201	96343500
chr15	96353401	96353700
chr15	96370201	96370500
chr16	3018301	3018600
chr16	3184201	3184500
chr16	9013201	9013500
chr16	22813501	22813800
chr16	29876701	29877000
chr16	54291001	54291300
chr17	4745101	4745400
chr17	28384801	28385100
chr1	63327001	63327300
chr17	48718801	48719100
chr17	55263601	55263900
chr17	61403701	61404000
chr17	61404001	61404300
chr17	61408501	61408800
chr17	61410601	61410900
chr17	61456201	61456500
chr17	61457401	61457700
chr17	63932101	63932400
chr17	78381601	78381900
chr17	81223801	81224100
chr18	12307501	12307800
chr18	62596501	62596800
chr19	4328701	4329000
chr19	4369201	4369500
chr19	5294101	5294400
chr19	13098901	13099200
chr19	13872601	13872900
chr19	15584401	15584700
chr19	18305101	18305400
chr19	18397501	18397800
chr19	18700801	18701100
chr2	10331101	10331400
chr2	19357501	19357800
chr2	19358701	19359000
chr2	24926701	24927000
chr2	27250201	27250500
chr2	29920801	29921100
chr2	44943001	44943300
chr2	44943301	44943600
chr2	45003901	45004200
chr2	63054601	63054900
chr2	66439501	66439800
chr2	70907401	70907700
chr2	70964701	70965000
chr2	74499301	74499600
chr2	74555401	74555700
chr2	111119401	111119700
chr2	156320401	156320700
chr2	172088101	172088400
chr2	181677901	181678200
chr2	231927001	231927300
chr2	233060401	233060700
chr20	664501	664800
chr20	20370001	20370300
chr20	50012701	50013000
chr20	62954401	62954700
chr21	33402601	33402900
chr21	35205301	35205600
chr21	36711001	36711300
chr21	45478501	45478800
chr22	27802201	27802500
chr1	154404901	154405200
chr3	136819801	136820100
chr3	136820101	136820400
chr3	172449601	172449900
chr3	172449901	172450200
chr3	172750201	172750500
chr4	13543501	13543800
chr4	15778201	15778500
chr4	77193601	77193900
chr4	101790601	101790900
chr5	44390101	44390400
chr5	73232101	73232400
chr5	73380901	73381200
chr5	77844301	77844600
chr5	115179301	115179600
chr5	139198501	139198800
chr5	174731701	174732000
chr5	174732301	174732600
chr6	10381801	10382100
chr6	10390801	10391100
chr6	13428301	13428600
chr6	26020201	26020500
chr6	26183701	26184000
chr6	28825501	28825800
chr6	29553901	29554200
chr6	30127801	30128100
chr6	30685801	30686100
chr6	30955801	30956100
chr6	104953201	104953500
chr1	209585701	209586000
chr1	210252601	210252900
chr6	131281501	131281800
chr6	149482201	149482500
chr7	922801	923100
chr7	923101	923400
chr7	1065601	1065900
chr7	4882201	4882500
chr7	5478601	5478900
chr7	8443201	8443500
chr7	8443501	8443800
chr1	215081701	215082000
chr7	20778301	20778600
chr1	217134301	217134600
chr7	27160201	27160500
chr7	44145901	44146200
chr1	220527301	220527600
chr1	220786201	220786500
chr1	220891801	220892100
chr1	224617801	224618100
chr1	225444901	225445200
chr7	117479401	117479700
chr7	117480001	117480300
chr7	121330201	121330500
chr8	38150701	38151000
chr8	41566801	41567100
chr8	61139701	61140000
chr8	66963001	66963300
chr8	66963301	66963600
chr8	80565901	80566200
chr8	92101801	92102100
chr8	98939401	98939700
chr8	98939701	98940000
chr8	103141201	103141500
chr8	113432101	113432400
chr8	113432401	113432700
chr8	113432701	113433000
chr8	123161101	123161400
chr8	141036001	141036300
chr8	143247301	143247600
chr8	144713101	144713400
chr1	235650901	235651200
chr9	14349301	14349600
chr9	14349901	14350200
chr9	23823901	23824200
chr9	84271501	84271800
chr1	243482701	243483000
chr9	126610501	126610800
chr9	126626101	126626400
chr9	126626701	126627000
chr9	126630901	126631200
chr9	137277901	137278200
chr10	8036101	8036400
chr10	8037301	8037600
chr10	8043301	8043600
chr10	8052601	8052900
chr10	21494101	21494400
chr10	21494401	21494700
chr10	31134301	31134600
chr10	43420201	43420500
chr10	89837701	89838000
chr10	97425601	97425900
chr10	101237401	101237700
chr10	123972901	123973200
chr10	132544501	132544800
