## Supplemental Table 5 for "Early Cancer Detection in Hereditary Breast and Ovarian Cancer Syndrome with Cell-Free DNA"

bin_chr	bin_start	bin_end
chr11	1197301	1197600
chr11	2791201	2791500
chr11	2921701	2922000
chr11	7088701	7089000
chr11	10505701	10506000
chr11	12111001	12111300
chr11	17351101	17351400
chr11	66294901	66295200
chr11	82970401	82970700
chr1	26161201	26161500
chr11	134471401	134471700
chr12	6056701	6057000
chr12	20807401	20807700
chr1	1630201	1630500
chr12	53998801	53999100
chr12	64451401	64451700
chr12	109621801	109622100
chr13	20988301	20988600
chr13	30906601	30906900
chr13	30932401	30932700
chr13	68107801	68108100
chr13	83879101	83879400
chr13	83880301	83880600
chr13	83880901	83881200
chr13	109782901	109783200
chr13	109784401	109784700
chr13	114044401	114044700
chr14	24310501	24310800
chr14	92941501	92941800
chr14	94026001	94026300
chr1	40558801	40559100
chr14	103102501	103102800
chr14	103220101	103220400
chr1	41423401	41423700
chr14	105529801	105530100
chr15	29103301	29103600
chr15	31372201	31372500
chr15	43648801	43649100
chr15	66912001	66912300
chr15	75712501	75712800
chr15	79560601	79560900
chr15	81414001	81414300
chr15	82680901	82681200
chr1	45497401	45497700
chr1	2483701	2484000
chr16	782701	783000
chr16	1093501	1093800
chr16	4698301	4698600
chr16	67538701	67539000
chr16	75114301	75114600
chr16	86504401	86504700
chr16	88091701	88092000
chr16	88437001	88437300
chr16	89565601	89565900
chr16	89576401	89576700
chr17	1031401	1031700
chr17	7014001	7014300
chr1	54980701	54981000
chr17	42782101	42782400
chr1	3279301	3279600
chr17	74852101	74852400
chr17	78125101	78125400
chr17	81387601	81387900
chr17	81451801	81452100
chr18	9102601	9102900
chr18	15198001	15198300
chr18	78992401	78992700
chr19	813601	813900
chr19	853201	853500
chr19	853501	853800
chr19	1109101	1109400
chr19	1228801	1229100
chr19	1275001	1275300
chr19	1789201	1789500
chr19	1854301	1854600
chr19	4531501	4531800
chr19	22010701	22011000
chr19	40397701	40398000
chr19	47004301	47004600
chr19	48498901	48499200
chr19	50163001	50163300
chr19	54460501	54460800
chr19	54573301	54573600
chr19	55579201	55579500
chr19	56840401	56840700
chr2	732901	733200
chr2	1477201	1477500
chr2	4884301	4884600
chr2	65228401	65228700
chr2	78779101	78779400
chr2	128319601	128319900
chr2	131801401	131801700
chr2	151296001	151296300
chr2	206116201	206116500
chr2	233204401	233204700
chr2	234247501	234247800
chr2	241559701	241560000
chr20	3888301	3888600
chr20	59933401	59933700
chr20	61965301	61965600
chr1	152189401	152189700
chr21	37072201	37072500
chr22	50482501	50482800
chr22	50547001	50547300
chr3	8768701	8769000
chr3	24042301	24042600
chr3	30894301	30894600
chr3	72255901	72256200
chr3	148946701	148947000
chr3	154122301	154122600
chr3	186193801	186194100
chr3	195762601	195762900
chr4	1593001	1593300
chr4	1792801	1793100
chr4	2817901	2818200
chr4	52038601	52038900
chr4	54539401	54539700
chr4	54539701	54540000
chr1	166974901	166975200
chr4	103019401	103019700
chr4	110623801	110624100
chr5	97085101	97085400
chr5	132823201	132823500
chr5	138036001	138036300
chr5	139392001	139392300
chr5	140794801	140795100
chr5	179265601	179265900
chr6	1555201	1555500
chr6	3720901	3721200
chr6	6606301	6606600
chr6	6952501	6952800
chr6	13487701	13488000
chr1	201983401	201983700
chr6	28977301	28977600
chr6	30007501	30007800
chr1	203673901	203674200
chr6	32095801	32096100
chr6	45663301	45663600
chr6	151807501	151807800
chr6	160679401	160679700
chr7	4725601	4725900
chr7	4814401	4814700
chr7	27088501	27088800
chr7	56787601	56787900
chr7	57867901	57868200
chr7	63114301	63114600
chr7	66556201	66556500
chr7	73377601	73377900
chr7	86282101	86282400
chr1	222712201	222712500
chr7	104944801	104945100
chr7	128891401	128891700
chr7	131945701	131946000
chr7	150947401	150947700
chr7	157613401	157613700
chr7	157693801	157694100
chr8	266401	266700
chr8	2002501	2002800
chr8	2127301	2127600
chr8	2127601	2127900
chr8	85152901	85153200
chr8	116949601	116949900
chr8	133060201	133060500
chr8	143573101	143573400
chr8	143707501	143707800
chr8	143792101	143792400
chr8	143923501	143923800
chr9	4118101	4118400
chr9	113349001	113349300
chr9	120869101	120869400
chr1	245688301	245688600
chr9	136687801	136688100
chr9	137221501	137221800
chr9	137279401	137279700
chr9	137417401	137417700
chr1	248847601	248847900
chr10	1420801	1421100
chr10	49679701	49680000
chr10	93567601	93567900
chr1	1233001	1233300
chr10	117004501	117004800
chr1	1293601	1293900
chr10	132879301	132879600
chr10	133198801	133199100
chr11	315601	315900
chr11	396901	397200
