## Supplemental Table 6 for "Early Cancer Detection in Hereditary Breast and Ovarian Cancer Syndrome with Cell-Free DNA"

group_id	ng/mL	cancer_status	sex
LIB-04-0006-T0	12.2166666666667	positive	female
LIB-04-0006-T1	12.7741935483871	negative	female
LIB-04-0024-T1	19.6521739130435	negative	female
LIB-04-0024-T3	10.5074626865672	positive	female
LIB-04-0024-T4	10.976	positive	female
LIB-04-0037-T0	38.6206896551724	positive	female
LIB-04-0037-T1	14.592	negative	female
LIB-04-0038-T0	9.325	positive	female
LIB-04-0038-T1	10.75	positive	female
LIB-04-0038-T2	11.4	positive	female
LIB-04-0038-T3	7.3	positive	female
LIB-04-0045-T0	10.7592592592593	negative	female
LIB-04-0045-T1	11.4146341463415	positive	female
LIB-04-0045-T2	19.3693693693694	negative	female
LIB-04-0062-T0	10.4923076923077	positive	female
LIB-04-0079-T0	34.7887323943662	negative	female
LIB-04-0079-T2	19.7058823529412	negative	female
LIB-04-0079-T3	20	negative	female
LIB-04-0088-T0	6.73333333333333	negative	female
LIB-04-0088-T1	5.5	negative	female
LIB-04-0088-T2	4.88888888888889	positive	female
LIB-04-0088-T3	3.89333333333333	negative	female
LIB-04-0088-T4	5.28	positive	female
LIB-04-0089-T0	4.86153846153846	negative	female
LIB-04-0089-T1	5.69739130434783	positive	female
LIB-04-0098-T0	3.69	negative	female
LIB-04-0098-T1	3.63428571428571	negative	female
LIB-04-0098-T2	3.22758620689655	negative	female
LIB-04-0099-T0	6.624	negative	female
LIB-04-0102-T0	17.0526315789474	negative	female
LIB-04-0102-T1	8.44444444444444	negative	female
LIB-04-0102-T2	14.2545454545455	positive	female
LIB-04-0102-T3	11.5625	positive	female
LIB-04-0105-T0	5.39759036144578	positive	female
LIB-04-0105-T1	5.88429752066116	positive	female
LIB-04-0106-T0	11.8484848484848	negative	female
LIB-04-0117-T0	5.96491228070175	negative	female
LIB-04-0117-T1	9.06666666666667	negative	female
LIB-04-0117-T2	8.16	negative	female
LIB-04-0117-T3	7.34146341463415	positive	female
LIB-04-0120-T0	10.9677419354839	negative	female
LIB-04-0120-T1	8.51127819548872	negative	female
LIB-04-0126-T0	10.8666666666667	positive	female
LIB-04-0127-T0	10.125	negative	female
LIB-04-0127-T1	6.88461538461538	positive	female
LIB-04-0131-T1	6.83076923076923	negative	female
LIB-04-0140-T0	8.08888888888889	negative	female
LIB-04-0140-T1	9.35714285714286	negative	female
LIB-04-0142-T0	3.95	negative	female
LIB-04-0142-T2	7.4	positive	female
LIB-04-0142-T3	10.816	positive	female
LIB-04-0142-T4	6.78125	positive	female
LIB-04-0154-T0	4.15384615384615	positive	NA
LIB-04-0154-T1	8.17142857142857	positive	female
LIB-04-0154-T2	8.89655172413793	negative	female
LIB-04-0187-T0	4.05692307692308	negative	female
LIB-04-0187-T1	6.63428571428571	negative	female
LIB-04-0187-T2	4.86	negative	female
LIB-04-0195-T1	7.14461538461538	negative	female
LIB-04-0195-T2	9.78545454545455	negative	female
LIB-04-0195-T3	9.38666666666667	negative	female
LIB-04-0195-T4	6.27428571428571	positive	female
LIB-04-0195-T5	7.47	positive	female
LIB-04-0207-T0	18.1333333333333	positive	female
LIB-04-0222-T0	3.82153846153846	negative	female
LIB-04-0222-T1	6.41454545454545	negative	female
LIB-04-0222-T2	8.6648275862069	negative	female
LIB-04-0237-T1	18.8135593220339	positive	female
LIB-04-0237-T2	13.9673913043478	positive	female
LIB-04-0238-T0	9.70666666666667	negative	female
LIB-04-0238-T1	9.84615384615385	positive	female
LIB-04-0238-T2	3.2832	positive	female
LIB-04-0238-T3	5.1264	positive	female
LIB-04-0239-T1	NA	negative	female
LIB-04-0246-T0	31.8333333333333	positive	female
LIB-04-0249-T0	23.2142857142857	positive	female
LIB-04-0251-T0	10.8	positive	female
LIB-04-0253-T0	4.59090909090909	positive	female
LIB-04-0253-T1	8.05882352941176	negative	female
LIB-04-0254-T0	5.77777777777778	negative	female
LIB-04-0254-T1	8.35820895522388	negative	female
LIB-04-0254-T2	9.60919540229885	negative	female
LIB-04-0254-T3	10.0615384615385	negative	female
LIB-04-0258-T0	20.5	positive	female
LIB-04-0259-T0	9.43636363636364	positive	female
LIB-04-0259-T1	8.88	negative	female
LIB-04-0259-T2	7.4304	negative	female
LIB-04-0274-T0	14.2696629213483	negative	female
LIB-04-0274-T1	9.03333333333333	negative	female
LIB-04-0274-T2	15.7037037037037	negative	female
LIB-04-0274-T3	25.46875	negative	female
LIB-04-0284-T0	20.3125	positive	female
LIB-04-0303-T0	18.6324786324786	negative	female
LIB-04-0303-T1	10.5245901639344	negative	female
LIB-04-0314-T1	10.0714285714286	positive	female
LIB-04-0314-T2	4.8	positive	female
LIB-04-0341-T0	5.27118644067797	negative	female
LIB-04-0341-T2	7.71875	negative	female
LIB-04-0341-T3	9.65384615384615	negative	female
LIB-04-0350-T0	15.6811594202899	positive	female
LIB-04-0350-T1	7.56	negative	female
LIB-04-0350-T2	10.7169230769231	negative	female
LIB-04-0351-T0	4.45161290322581	negative	female
LIB-04-0351-T1	8.87719298245614	negative	female
LIB-04-0367-T0	7.81021897810219	positive	female
LIB-04-0367-T1	13.4742857142857	negative	female
LIB-04-0367-T2	7.61142857142857	negative	female
LIB-04-0376-T1	19.8	positive	female
LIB-04-0376-T2	8.00307692307692	negative	NA
LIB-04-0376-T3	8.86153846153846	negative	female
LIB-04-0401-T0	27.4603174603175	positive	female
LIB-04-0401-T1	7.88679245283019	positive	female
LIB-04-0401-T2	29.4488188976378	positive	female
LIB-04-0408-T0	6.84	negative	female
LIB-04-0408-T1	8.4672	negative	female
LIB-04-0408-T2	14.9333333333333	negative	female
LIB-04-0427-T0	5.48307692307692	negative	female
LIB-04-0427-T1	10.1066666666667	positive	female
LIB-04-0427-T2	6.09	positive	female
LIB-04-0428-T1	6.97714285714286	negative	female
LIB-04-0428-T2	4.83	positive	female
LIB-04-0428-T3	7.77	positive	NA
LIB-04-0429-T0	18.6821705426357	negative	female
LIB-04-0432-T0	17.8758620689655	negative	male
LIB-04-0432-T1	5.91428571428571	positive	male
LIB-04-0441-T2	20.8333333333333	negative	female
LIB-04-0451-T0	6.7	negative	female
LIB-04-0451-T1	7.5764705882353	negative	female
LIB-04-0451-T2	12.25	positive	female
LIB-04-0451-T3	6.2496	negative	female
LIB-04-0451-T4	5.886	negative	female
LIB-04-0455-T1	20.9230769230769	negative	female
LIB-04-0455-T2	21.3333333333333	negative	female
LIB-04-0459-T0	6.07042253521127	positive	female
LIB-04-0459-T1	9.48521739130435	positive	female
LIB-04-0459-T2	7.16869565217391	negative	female
LIB-04-0459-T4	6.2496	negative	female
LIB-04-0459-T5	6.7968	negative	female
LIB-04-0497-T0	6.06201550387597	positive	female
LIB-04-0497-T1	7.80327868852459	negative	female
LIB-04-0497-T2	10.6153846153846	negative	female
LIB-04-0525-T0	11.2833333333333	negative	female
LIB-04-0525-T1	8.11764705882353	negative	female
LIB-04-0531-T1	6.98360655737705	negative	female
LIB-04-0531-T2	11.84	negative	female
LIB-04-0536-T0	14.0875912408759	negative	female
LIB-04-0536-T1	11.7037037037037	negative	female
LIB-04-0536-T2	18.5454545454545	negative	female
LIB-04-0543-T0	264.539007092199	positive	male
LIB-04-0544-T1	9.04615384615385	negative	female
LIB-04-0544-T2	5.504	negative	female
LIB-04-0544-T3	7.26	positive	female
LIB-04-0544-T4	17.136	positive	female
LIB-04-0611-T0	7.93939393939394	positive	female
LIB-04-0611-T1	9.6875	negative	female
LIB-04-0612-T0	60	positive	female
LIB-04-0634-T0	24.0677966101695	negative	female
LIB-04-0634-T1	15.8461538461538	positive	female
LIB-04-0636-T0	4.32	negative	female
LIB-04-0636-T1	4.72	negative	female
LIB-04-0636-T2	4.34571428571429	positive	female
LIB-04-0636-T3	8.41846153846154	positive	female
LIB-04-0647-T0	15.8666666666667	negative	female
LIB-04-0647-T1	11.9076923076923	negative	female
LIB-04-0653-T0	12.4285714285714	positive	female
LIB-04-0653-T1	12.4	negative	female
LIB-04-0657-T0	13.5809523809524	negative	female
LIB-04-0657-T1	9.504	negative	female
LIB-04-0659-T0	14.72	positive	female
LIB-04-0664-T0	6.78333333333333	positive	NA
LIB-04-0664-T1	0.785454545454546	negative	female
LIB-04-0684-T0	26.5384615384615	positive	female
LIB-04-0684-T1	25.0793650793651	positive	female
LIB-04-0687-T0	46.08	positive	female
LIB-04-0712-T0	10.0363636363636	positive	female
LIB-04-0722-T0	14.6984126984127	positive	female
LIB-04-0722-T1	13.6666666666667	positive	female
LIB-04-0764-T0	3.875	positive	female
LIB-04-0861-T0	8.02285714285714	positive	female
LIB-04-0861-T1	5.6448	negative	female
LIB-04-0880-T0	8.08	negative	female
LIB-04-0880-T1	13.12	negative	female
LIB-04-0901-T0	10.9846153846154	positive	female
LIB-04-0901-T1	5.78571428571429	negative	female
T-136-T0	3.25860465116279	positive	female
T-148-T0	3.81509433962264	positive	female
T-160-T0	2.99230769230769	positive	female
T-199-T0	3.575	positive	female
T-653-T0	13.0769230769231	positive	female
T-671-T0	14.8181818181818	positive	female
T-676-T0	2.64238805970149	positive	female
T-865-T0	2.56666666666667	positive	female
T-919-T0	4.40070175438597	positive	female
T-92-T0	18.7058823529412	positive	female
HBC-01-0001-T0	11.38	control	NA
HBC-01-0003-T0	7.8974358974359	control	NA
HBC-01-0005-T1	7.49593495934959	control	NA
HBC-01-0006-T0	12.84	control	NA
HBC-01-0008-T1	6.4	control	NA
HBC-01-0009-T0	9.83333333333333	control	NA
HBC-01-0010-T0	19.9193548387097	control	NA
HBC-01-0011-T0	9.52380952380952	control	NA
HBC-01-0012-T0	21.6666666666667	control	NA
HBC-01-0013-T0	22.0833333333333	control	NA
HBC-01-0014-T0	10.015873015873	control	NA
HBC-01-0016-T0	19.1935483870968	control	NA
HBC-01-0017-T0	23.2638888888889	control	NA
HBC-01-0018-T0	15.1724137931034	control	NA
HBC-01-0019-T0	13.625	control	NA
HBC-01-0020-T0	5.02857142857143	control	NA
HBC-01-0021-T0	6.075	control	NA
HBC-01-0021-T1	11.4	control	NA
HBC-01-0023-T0	8.25	control	NA
HBC-01-0024-T0	6.46575342465754	control	NA
HBC-01-0025-T0	4.2	control	NA
HBC-01-0026-T0	7.67883211678832	control	NA
HBC-01-0027-T0	11.968992248062	control	NA
HCC-001	10.0714285714286	control	NA
HCC-006	7.04166666666667	control	NA
HCC-007	6.83333333333333	control	NA
HCC-008	6	control	NA
HCC-009	7.875	control	NA
HCC-011	8.75	control	NA
HCC-012	8.45833333333333	control	NA
HCC-013	8.54166666666667	control	NA
HCC-017	29.9568965517241	control	NA
HCC-022	15.9638554216867	control	NA
HBC-01-0002-T2	13.956204379562	control	NA
HBC-01-0004-T2	18.2608695652174	control	NA
HBC-01-0015-T0	5.68493150684932	control	NA
HBC-01-0010-T1	10.3454545454545	control	NA
HBC-01-0020-T1	7.33846153846154	control	NA
HBC-01-0031-T0	4.08571428571429	control	NA
HBC-01-0021-T2	7.53571428571429	control	NA
HBC-01-0002-T3	7.53076923076923	control	NA
HBC-01-0032-T0	5.23076923076923	control	NA
HBC-01-0033-T0	8.60833333333333	control	NA
HBC-01-0034-T0	6.50769230769231	control	NA
HBC-01-0035-T0	7.32	control	NA
