## Supplemental Table 8 for "Early Cancer Detection in Hereditary Breast and Ovarian Cancer Syndrome with Cell-Free DNA"

group_id	timepoint	Library Name	TS	cfMeDIP	WGS_coverage	TS_coverage	cfMeDIP_total_reads
LIB-04-0664-T1	1	TGL49_0252_Cf_n_WG_LIB-04-0664-T1-P-DNA	TGL49_0252_Cf_n_TS_LIB-04-0664-T1-P-DNA	TGL49_0252_Cf_n_PE_62122_CM	2.07	2451.02	24276733
LIB-04-0497-T1	1	TGL49_0297_Cf_n_PE_383_WG	TGL49_0297_Cf_n_TS_LIB-04-0497-T1-P-DNA	TGL49_0297_Cf_n_PE_62122_CM	2.11	4016.93	41526708
LIB-04-0497-T2	2	TGL49_0297_Cf_n_PE_400_WG	TGL49_0297_Cf_n_TS_LIB-04-0497-T2-P-DNA	TGL49_0297_Cf_n_PE_62123_CM	2.1	5337.98	55673818
LIB-04-0653-T1	1	TGL49_0250_Cf_n_PE_402_WG	TGL49_0250_Cf_n_TS_LIB-04-0653-T1-P-DNA	TGL49_0250_Cf_n_PE_62122_CM	2.11	3525.19	38605480
LIB-04-0274-T0	0	TGL49_0343_Cf_n_WG_LIB-04-0274-T0-P-DNA	TGL49_0343_Cf_n_TS_LIB-04-0274-T0-P-DNA	TGL49_0343_Cf_n_PE_315_CM	2.11	5310.67	75698230
LIB-04-0274-T1	1	TGL49_0343_Cf_n_WG_LIB-04-0274-T1-P-DNA	TGL49_0343_Cf_n_TS_LIB-04-0274-T1-P-DNA	TGL49_0343_Cf_n_PE_301_CM	2.08	3716.59	54283221
LIB-04-0274-T2	2	TGL49_0343_Cf_n_WG_LIB-04-0274-T2-P-DNA	TGL49_0343_Cf_n_TS_LIB-04-0274-T2-P-DNA	TGL49_0343_Cf_n_PE_302_CM	2.11	3594.76	180602999
LIB-04-0274-T3	3	TGL49_0343_Cf_n_WG_LIB-04-0274-T3-P-DNA	TGL49_0343_Cf_n_TS_LIB-04-0274-T3-P-DNA	TGL49_0343_Cf_n_PE_303_CM	2.11	5043.14	134191324
LIB-04-0303-T0	0	TGL49_0344_Cf_n_WG_HBOC-04-0303-T0-P-DNA-1	TGL49_0344_Cf_n_TS_HBOC-04-0303-T0-P-DNA-1	TGL49_0344_Cf_n_PE_304_CM	2.12	3928.79	151612673
LIB-04-0303-T1	1	TGL49_0344_Cf_n_WG_HBOC-04-0303-T1-P-DNA-1	TGL49_0344_Cf_n_TS_HBOC-04-0303-T1-P-DNA-1	TGL49_0344_Cf_n_PE_305_CM	2.11	2551.99	41907050
LIB-04-0376-T2	2	TGL49_0291_Pl_T_PE_405_PG	NA	NA	2.01	NA	NA
LIB-04-0376-T3	3	TGL49_0291_Pl_T_PE_392_PG	TGL49_0291_Pl_T_TS_LIB-04-0376-T3	NA	1.97	1605.54	NA
LIB-04-0131-T1	1	TGL49_0338_Cf_n_PE_408_WG	TGL49_0338_Cf_n_TS_HBOC-04-0131-T1-P-DNA-1	TGL49_0338_Cf_n_PE_301_CM	2.1	3105.09	32854618
LIB-04-0088-T3	3	TGL49_0331_Pl_T_PE_368_PG	TGL49_0331_Pl_T_TS_LIB-04-0088-T3	NA	2	1453.26	NA
LIB-04-0195-T1	1	TGL49_0417_Pl_T_PE_389_PG	TGL49_0417_Pl_T_TS_LIB-04-0195-T1	NA	2.03	1086.2	NA
LIB-04-0195-T2	2	TGL49_0417_Pl_T_PE_384_PG	TGL49_0417_Pl_T_TS_LIB-04-0195-T2	NA	2.02	1235.39	NA
LIB-04-0195-T3	3	TGL49_0417_Pl_T_PE_394_PG	TGL49_0417_Pl_T_TS_LIB-04-0195-T3	NA	2.05	1546.6	NA
LIB-04-0427-T0	0	TGL49_0491_Pl_T_PE_381_PG	TGL49_0491_Pl_T_TS_LIB-04-0427-T0	NA	1.96	778.6	NA
LIB-04-0451-T0	0	TGL49_0443_Pl_T_PE_383_PG	TGL49_0443_Pl_T_TS_LIB-04-0451-T0	NA	2.05	1361.49	NA
LIB-04-0451-T1	1	TGL49_0443_Pl_T_PE_399_PG	TGL49_0443_Pl_T_TS_LIB-04-0451-T1	NA	2.03	1650.01	NA
LIB-04-0636-T0	0	TGL49_0494_Pl_T_PE_381_PG	TGL49_0494_Pl_T_TS_LIB-04-0636-T0	NA	1.99	1219.48	NA
LIB-04-0636-T1	1	TGL49_0494_Pl_T_PE_392_PG	TGL49_0494_Pl_T_TS_LIB-04-0636-T1	NA	1.92	1104.84	NA
LIB-04-0127-T0	0	TGL49_0450_Pl_T_PE_394_WG	TGL49_0450_Pl_T_TS_LIB-04-0127-T0-P-DNA	TGL49_0450_Pl_T_PE_308_CM	2.11	2294.23	74467116
LIB-04-0117-T0	0	TGL49_0412_Pl_T_PE_402_PG	TGL49_0412_Pl_T_TS_LIB-04-0117-T0-P-DNA	TGL49_0412_Pl_T_PE_304_CM	2.07	3512.12	66905659
LIB-04-0117-T1	1	TGL49_0412_Pl_T_PE_396_WG	TGL49_0412_Pl_T_TS_LIB-04-0117-T1-P-DNA	TGL49_0412_Pl_T_PE_306_CM	2.13	2356.39	75036037
LIB-04-0117-T2	2	TGL49_0412_Pl_T_PE_379_WG	TGL49_0412_Pl_T_TS_LIB-04-0117-T2-P-DNA	TGL49_0412_Pl_T_PE_307_CM	2.14	1902.03	75506513
LIB-04-0544-T1	1	TGL49_0397_Pb_n_PE_376_WG	TGL49_0397_Pb_n_TS_LIB-04-0544-T1-P-DNA	TGL49_0397_Pb_n_PE_317_CM	2.14	3817.47	100067487
LIB-04-0544-T2	2	TGL49_0397_Pb_n_PE_368_WG	TGL49_0397_Pb_n_TS_LIB-04-0544-T2-P-DNA	TGL49_0397_Pb_n_PE_319_CM	2.12	3540.3	106229157
LIB-04-0088-T0	0	TGL49_0331_Cf_n_PE_428_WG	TGL49_0331_Cf_n_TS_LIB-04-0088-T0-P-DNA-1	TGL49_0331_Cf_n_PE_304_CM	2.06	2434.7	25629948
LIB-04-0088-T1	1	TGL49_0331_Cf_n_PE_404_WG	TGL49_0331_Cf_n_TS_LIB-04-0088-T1-1-P-DNA	TGL49_0331_Cf_n_PE_306_CM	2.1	2277.14	30256047
LIB-04-0634-T0	0	TGL49_0398_Pb_n_PE_391_WG	TGL49_0398_Pb_n_TS_LIB-04-0634-T0-P-DNA	TGL49_0398_Pb_n_PE_316_CM	2.14	4108.06	98529258
LIB-04-0089-T0	0	TGL49_0332_Cf_n_PE_403_WG	TGL49_0332_Cf_n_TS_LIB-04-0089-T0-P-DNA-1	TGL49_0332_Cf_n_PE_309_CM	2.06	2747.77	21602902
LIB-04-0428-T1	1	TGL49_0293_Pl_T_PE_408_PG	TGL49_0293_Pl_T_TS_LIB-04-0428-T1	NA	2.01	1190.41	NA
LIB-04-0432-T0	0	TGL49_0492_Pl_T_PE_371_PG	TGL49_0492_Pl_T_TS_LIB-04-0432-T0	NA	1.97	1569.3	NA
LIB-04-0102-T0	0	TGL49_0333_Cf_n_PE_1110_WG	TGL49_0333_Cf_n_TS_LIB-04-0102-T0-P-DNA	TGL49_0333_Cf_n_PE_302_CM	2.08	3950.32	37222566
LIB-04-0102-T1	1	TGL49_0333_Cf_n_PE_1111_WG	TGL49_0333_Cf_n_TS_LIB-04-0102-T1-P-DNA	TGL49_0333_Cf_n_PE_303_CM	2.09	2725.19	35807281
LIB-04-0341-T0	0	TGL49_0149_Ct_T_PE_655_WG	TGL49_0149_Ct_T_TS	TGL49_0149_Ct_T_PE_929_CM	2.11	2002.37	27994958
LIB-04-0238-T0	0	TGL49_0278_Ct_n_PE_478_WG	TGL49_0278_Ct_n_PE_429_TS	TGL49_0278_Ct_n_PE_321_CM	2.12	1981.39	53020767
LIB-04-0142-T0	0	TGL49_0340_Pl_T_PE_1111_WG	TGL49_0340_Pl_T_TS_LIB-04-0142-T1-P-DNA	TGL49_0340_Pl_T_PE_303_CM	2.13	1477.56	59299827
LIB-04-0024-T1	1	TGL49_0396_Pb_n_PE_407_WG	TGL49_0396_Pb_n_TS_LIB-04-0024-T1-P-DNA	TGL49_0396_Pb_n_PE_321_CM	2.19	3252.94	88081541
LIB-04-0045-T0	0	TGL49_0327_Cf_n_PE_1110_WG	TGL49_0327_Cf_n_TS_HBOC-04-0045-T0-P-DNA-1	TGL49_0327_Cf_n_PE_301_CM	2.11	2722.61	17424648
LIB-04-0006-T0	0	TGL49_0317_Cf_n_PE_1110_WG	TGL49_0317_Cf_n_TS_HBOC-04-0006-T0-P-DNA-1	TGL49_0317_Cf_n_PE_62122_CM	2.14	3511.86	28253726
LIB-04-0006-T1	1	TGL49_0317_Cf_n_PE_1111_WG	TGL49_0317_Cf_n_TS_HBOC-04-0006-T1-P-DNA-1	TGL49_0317_Cf_n_PE_62123_CM	2.12	4410.33	35183394
LIB-04-0024-T3	3	TGL49_0396_Pb_n_PE_372_WG	TGL49_0396_Pb_n_TS_LIB-04-0024-T3-P-DNA	TGL49_0396_Pb_n_PE_3211_CM	2.16	3180.99	86088407
LIB-04-0024-T4	4	TGL49_0396_Pb_n_PE_411_WG	TGL49_0396_Pb_n_TS_LIB-04-0024-T4-P-DNA	TGL49_0396_Pb_n_PE_319_CM	2.18	4993.7	98882853
LIB-04-0024-T0-B-DNA	buffy	NA	TGL49_0396_Ly_R_TS_LIB-04-0024-T0-B-DNA	NA	NA	2527.39	NA
LIB-04-0037-T0	0	TGL49_0323_Cf_n_WG_HBOC-04-0037-T0-P-DNA-1	TGL49_0323_Cf_n_TS_HBOC-04-0037-T0-P-DNA-1	TGL49_0323_Cf_n_PE_62122_CM	2.13	4662.2	122903823
LIB-04-0037-T1	1	TGL49_0323_Cf_n_PE_1111_WG	TGL49_0323_Cf_n_TS_HBOC-04-0037-T1-P-DNA-1	TGL49_0323_Cf_n_PE_62123_CM	2.11	4508.5	66081476
LIB-04-0037-T0-B-DNA	buffy	NA	TGL49_0323_Ly_R_TS_LIB-04-0037-T0-B-DNA	NA	NA	962.69	NA
LIB-04-0038-T0	0	TGL49_0078_Cf_U_PE_322_WG	TGL49_0078_Cf_U_PE_402_TS	TGL49_0078_Cf_U_PE_315_CM	2.07	1644.71	126731578
LIB-04-0038-T1	1	TGL49_0324_Cf_n_PE_1110_WG	TGL49_0324_Cf_n_TS_HBOC-04-0038-T1-P-DNA-1	TGL49_0324_Cf_n_PE_62122_CM	2.14	4014.63	50164197
LIB-04-0038-T2	2	TGL49_0078_Cf_n_PE_406_WG	TGL49_0078_Cf_n_PE_390_TS	TGL49_0078_Cf_n_PE_301_CM	2.12	1801.92	85410790
LIB-04-0038-T3	3	TGL49_0078_Cf_n_PE_354_WG	TGL49_0078_Cf_n_PE_379_TS	TGL49_0078_Cf_n_PE_302_CM	2.11	2646.36	82948110
LIB-04-0038-T0-B-DNA	buffy	NA	TGL49_0078_Ly_R_PE_422_TS	NA	NA	1161.68	NA
LIB-04-0045-T1	1	TGL49_0327_Cf_n_PE_1111_WG	TGL49_0327_Cf_n_TS_HBOC-04-0045-T1-P-DNA-1	TGL49_0327_Cf_n_PE_302_CM	2.13	3518.28	18280723
LIB-04-0045-T2	2	TGL49_0327_Cf_n_PE_1112_WG	TGL49_0327_Cf_n_TS_HBOC-04-0045-T2-P-DNA-1	TGL49_0327_Cf_n_PE_303_CM	2.14	3619.63	23488515
LIB-04-0045-T0-B-DNA	buffy	NA	TGL49_0327_Ly_R_TS_LIB-04-0045-T0-B-DNA	NA	NA	2789.7	NA
LIB-04-0062-T0	0	TGL49_0269_Ct_n_PE_363_WG	TGL49_0269_Ct_n_PE_376_TS	TGL49_0269_Ct_n_PE_309_CM	2.08	3465.77	66063980
LIB-04-0062-T0-B-DNA-old	buffy	NA	TGL49_0269_Pb_R_PE_389_TS	NA	NA	6756.4	NA
LIB-04-0079-T0	0	TGL49_0270_Ct_n_PE_362_WG	TGL49_0270_Ct_n_PE_378_TS	TGL49_0270_Ct_n_PE_308_CM	2.11	4466.63	115992575
LIB-04-0079-T2	2	TGL49_0270_Cf_n_PE_396_WG	TGL49_0270_Cf_n_TS_LIB-04-0079-T2-P-DNA	TGL49_0270_Cf_n_PE_62122_CM	2.11	2841.5	56810324
LIB-04-0079-T3	3	TGL49_0270_Cf_n_PE_406_WG	TGL49_0270_Cf_n_TS_LIB-04-0079-T3-P-DNA	TGL49_0270_Cf_n_PE_62123_CM	2.12	2972.95	53609154
LIB-04-0079-T0-B-DNA-old	buffy	NA	TGL49_0270_Pb_R_PE_398_TS	NA	NA	4061.37	NA
LIB-04-0088-T2	2	TGL49_0331_Cf_n_PE_406_WG	TGL49_0331_Cf_n_TS_LIB-04-0088-T2-P-DNA	TGL49_0331_Cf_n_PE_308_CM	2.09	2200.52	24416432
LIB-04-0088-T4	4	TGL49_0331_Pl_T_PE_411_PG	TGL49_0331_Pl_T_TS_LIB-04-0088-T4	NA	1.98	1169.92	NA
LIB-04-0088-T0-B-DNA	buffy	NA	TGL49_0331_Ly_R_TS_LIB-04-0088-T0-B-DNA	NA	NA	1350.77	NA
LIB-04-0089-T1	1	TGL49_0332_Pl_T_PE_385_PG	TGL49_0332_Pl_T_TS_LIB-04-0089-T1	NA	1.99	805.79	NA
LIB-04-0089-T0-B-DNA	buffy	NA	TGL49_0332_Ly_R_TS_LIB-04-0089-T0-B-DNA	NA	NA	1108.06	NA
LIB-04-0098-T0	0	TGL49_0486_Pl_T_PE_411_PG	TGL49_0486_Pl_T_TS_LIB-04-0098-T0	NA	2	1222.05	NA
LIB-04-0098-T1	1	TGL49_0486_Pl_T_PE_386_PG	TGL49_0486_Pl_T_TS_LIB-04-0098-T1	NA	1.99	1546.79	NA
LIB-04-0098-T2	2	TGL49_0486_Pl_T_PE_382_PG	TGL49_0486_Pl_T_TS_LIB-04-0098-T2	NA	2.01	1122.25	NA
LIB-04-0098-T0-B-DNA	buffy	NA	TGL49_0486_Ly_R_TS_LIB-04-0098-T0-B-DNA	NA	NA	1181.99	NA
LIB-04-0099-T0	0	TGL49_0079_Cf_U_PE_322_WG	TGL49_0079_Cf_U_PE_398_TS	TGL49_0079_Cf_U_PE_321_CM	2.14	2068.12	103120365
LIB-04-0099-T0-B	buffy	NA	TGL49_0079_Ly_R_PE_420_TS	NA	NA	342.49	NA
LIB-04-0102-T2	2	TGL49_0333_Cf_n_WG_LIB-04-0102-T2-P-DNA	TGL49_0333_Cf_n_TS_LIB-04-0102-T2-P-DNA	TGL49_0333_Cf_n_PE_304_CM	2.12	3828.39	20557924
LIB-04-0102-T3	3	TGL49_0333_Cf_n_PE_1113_WG	TGL49_0333_Cf_n_TS_LIB-04-0102-T3-P-DNA	TGL49_0333_Cf_n_PE_305_CM	2.1	3547.69	33360808
LIB-04-0102-T0-B-DNA	buffy	NA	TGL49_0333_Ly_R_TS_LIB-04-0102-T0-B-DNA	NA	NA	1175.7	NA
LIB-04-0105-T0	0	TGL49_0334_Cf_n_PE_1110_WG	TGL49_0334_Cf_n_TS_HBOC-04-0105-T0-P-DNA	TGL49_0334_Cf_n_PE_306_CM	2.08	1671.32	36603421
LIB-04-0105-T1	1	TGL49_0334_Cf_n_PE_1111_WG	TGL49_0334_Cf_n_TS_HBOC-04-0105-T1-P-DNA-1	TGL49_0334_Cf_n_PE_307_CM	2.11	1559.07	24168656
LIB-04-0105-T0-B-DNA	buffy	NA	TGL49_0334_Ly_R_TS_LIB-04-0105-T0-B-DNA	NA	NA	1563.71	NA
LIB-04-0106-T0	0	TGL49_0271_Ct_n_PE_398_WG	TGL49_0271_Ct_n_PE_411_TS	TGL49_0271_Ct_n_PE_318_CM	2.12	2409.04	61870320
LIB-04-0106-T0-B-DNA-old	buffy	NA	TGL49_0271_Pb_R_PE_412_TS	NA	NA	8913.01	NA
LIB-04-0117-T3	3	TGL49_0412_Pl_T_PE_398_WG	TGL49_0412_Pl_T_TS_LIB-04-0117-T3-P-DNA	TGL49_0412_Pl_T_PE_305_CM	2.13	2559.64	67967216
LIB-04-0117-T0-B-DNA	buffy	NA	TGL49_0412_Pb_R_TS_LIB-04-0117-T0-B-DNA	NA	NA	2011.78	NA
LIB-04-0120-T0	0	TGL49_0336_Cf_n_PE_406_WG	TGL49_0336_Cf_n_TS_HBOC-04-0120-T0-P-DNA-1	TGL49_0336_Cf_n_PE_308_CM	2.08	2690.28	31384902
LIB-04-0120-T1	1	TGL49_0336_Cf_n_PE_400_WG	TGL49_0336_Cf_n_TS_HBOC-04-0120-T1-P-DNA-1	TGL49_0336_Cf_n_PE_309_CM	2.09	3156.28	30203571
LIB-04-0120-T0-B-DNA	buffy	NA	TGL49_0336_Ly_R_TS_LIB-04-0120-T0-B-DNA	NA	NA	860.11	NA
LIB-04-0126-T0	0	TGL49_0272_Ct_n_PE_387_WG	TGL49_0272_Ct_n_PE_393_TS	TGL49_0272_Ct_n_PE_319_CM	2.13	304.35	85478269
LIB-04-0126-T0-B-DNA-old	buffy	NA	TGL49_0272_Pb_R_PE_410_TS	NA	NA	5296.96	NA
LIB-04-0127-T1	1	TGL49_0450_Pl_T_PE_409_WG	TGL49_0450_Pl_T_TS_LIB-04-0127-T1-P-DNA	TGL49_0450_Pl_T_PE_309_CM	2.09	1587.72	76943159
LIB-04-0127-T0-B-DNA	buffy	NA	TGL49_0450_Ly_R_TS_LIB-04-0127-T0-B-DNA	NA	NA	4404.84	NA
LIB-04-0131-T0-B-DNA	buffy	NA	TGL49_0338_Ly_R_TS_LIB-04-0131-T0-B-DNA	NA	NA	1942.41	NA
LIB-04-0140-T0	0	TGL49_0081_Cf_U_PE_325_WG	TGL49_0081_Cf_U_TS_LFS_4042_97121-1	TGL49_0081_Cf_U_PE_316_CM	2.11	1117.27	83929289
LIB-04-0140-T1	1	TGL49_0339_Cf_n_PE_397_WG	TGL49_0339_Cf_n_TS_HBOC-04-0140-T1-P-DNA-1	TGL49_0339_Cf_n_PE_302_CM	2.16	2273.51	20736551
LIB-04-0140-T0-B-DNA	buffy	NA	TGL49_0339_Ly_R_TS_LIB-04-0140-T0-B-DNA	NA	NA	1731.54	NA
LIB-04-0142-T2	2	TGL49_0340_Cf_n_WG_LIB-04-0142-T2-P-DNA	TGL49_0340_Cf_n_TS_LIB-04-0142-T2-P-DNA	TGL49_0340_Cf_n_PE_303_CM	2.1	2419.14	28990449
LIB-04-0142-T3	3	TGL49_0340_Cf_n_WG_LIB-04-0142-T3-P-DNA	TGL49_0340_Cf_n_TS_LIB-04-0142-T3-P-DNA	TGL49_0340_Cf_n_PE_304_CM	2.07	2840.49	37507301
LIB-04-0142-T4	4	TGL49_0340_Pl_T_WG_LIB-04-0142-T4-P-DNA	TGL49_0340_Pl_T_TS_LIB-04-0142-T4-P-DNA	TGL49_0340_Pl_T_PE_302_CM	2.15	2390.04	78670763
LIB-04-0142-T0-B-DNA	buffy	NA	TGL49_0340_Ly_R_TS_LIB-04-0142-T0-B-DNA	NA	NA	1240.52	NA
LIB-04-0154-T0	0	TGL49_0085_Cf_U_PE_4150_WG	NA	TGL49_0085_Cf_U_PE_323_CM	2.14	NA	108043199
LIB-04-0154-T1	1	NA	TGL49_0341_Cf_n_TS_LIB-04-0154-T1-P-DNA	TGL49_0341_Cf_n_PE_305_CM	NA	148.88	38995661
LIB-04-0154-T2	2	TGL49_0341_Cf_n_PE_387_WG	TGL49_0341_Cf_n_TS_LIB-04-0154-T2-P-DNA	TGL49_0341_Cf_n_PE_312_CM	2.12	3203.37	104771161
LIB-04-0154-T0-B-DNA	buffy	NA	TGL49_0341_Ly_R_TS_LIB-04-0154-T0-B-DNA	NA	NA	1505.15	NA
LIB-04-0187-T0	0	TGL49_0487_Pl_T_PE_399_PG	TGL49_0487_Pl_T_TS_LIB-04-0187-T0	NA	2	1299.97	NA
LIB-04-0187-T1	1	TGL49_0487_Pl_T_PE_420_PG	TGL49_0487_Pl_T_TS_LIB-04-0187-T1	NA	2	1430.23	NA
LIB-04-0187-T2	2	TGL49_0487_Pl_T_PE_392_PG	TGL49_0487_Pl_T_TS_LIB-04-0187-T2	NA	2.02	996.54	NA
LIB-04-0187-T0-B-DNA	buffy	NA	TGL49_0487_Ly_R_TS_LIB-04-0187-T0-B-DNA	NA	NA	1136.92	NA
LIB-04-0195-T4	4	TGL49_0417_Pl_T_PE_378_PG	TGL49_0417_Pl_T_TS_LIB-04-0195-T4	NA	2.04	1568.55	NA
LIB-04-0195-T5	5	TGL49_0417_Pl_T_PE_398_PG	TGL49_0417_Pl_T_TS_LIB-04-0195-T5	NA	2.04	1072.36	NA
LIB-04-0195-T0-B-DNA	buffy	NA	TGL49_0417_Pb_R_TS_LIB-04-0195-T0-B-DNA	NA	NA	2015.78	NA
LIB-04-0207-T0	0	TGL49_0274_Ct_n_PE_354_WG	TGL49_0274_Ct_n_PE_379_TS	TGL49_0274_Ct_n_PE_320_CM	2.07	3852.59	22925970
LIB-04-0207-T0-B-DNA-old	buffy	NA	TGL49_0274_Pb_R_PE_403_TS	NA	NA	5266.97	NA
LIB-04-0222-T0	0	TGL49_0488_Pl_T_PE_360_PG	TGL49_0488_Pl_T_TS_LIB-04-0222-T0	NA	1.97	1145.36	NA
LIB-04-0222-T1	1	TGL49_0488_Pl_T_PE_407_PG	TGL49_0488_Pl_T_TS_LIB-04-0222-T1	NA	2.04	1440.06	NA
LIB-04-0222-T2	2	TGL49_0488_Pl_T_PE_370_PG	TGL49_0488_Pl_T_TS_LIB-04-0222-T2	NA	2.06	1706.26	NA
LIB-04-0222-T0-B-DNA	buffy	NA	TGL49_0488_Ly_R_TS_LIB-04-0222-T0-B-DNA	NA	NA	1792.31	NA
LIB-04-0237-T1	1	TGL49_0277_Pb_n_PE_383_WG	TGL49_0277_Pb_n_TS_LIB-04-0237-T1-P-DNA	TGL49_0277_Pb_n_PE_62122_CM	2.17	3988.92	50734918
LIB-04-0237-T2	2	TGL49_0277_Pb_n_PE_403_WG	TGL49_0277_Pb_n_TS_LIB-04-0237-T2-P-DNA	TGL49_0277_Pb_n_PE_62123_CM	2.17	3850.17	61633599
LIB-04-0237-T0-B-DNA	buffy	NA	TGL49_0277_Ly_R_TS_LIB-04-0237-T0-B-DNA	NA	NA	1552.8	NA
LIB-04-0238-T1	1	TGL49_0278_Pl_T_PE_389_PG	TGL49_0278_Pl_T_TS_LIB-04-0238-T1	NA	2	1465.14	NA
LIB-04-0238-T2	2	TGL49_0278_Pl_T_PE_377_PG	TGL49_0278_Pl_T_TS_LIB-04-0238-T2	NA	1.98	1058.37	NA
LIB-04-0238-T3	3	TGL49_0278_Pl_T_PE_400_PG	TGL49_0278_Pl_T_TS_LIB-04-0238-T3	NA	2.01	1783.27	NA
LIB-04-0238-T0-B-DNA-old	buffy	NA	TGL49_0278_Pb_R_PE_400_TS	NA	NA	3184.15	NA
LIB-04-0239-T1	1	TGL49_0279_Ct_n_PE_357_WG	TGL49_0279_Ct_n_PE_372_TS	TGL49_0279_Ct_n_PE_310_CM	2.14	4412.21	115266473
LIB-04-0239-T0-B-DNA-old	buffy	NA	TGL49_0279_Pb_R_PE_408_TS	NA	NA	4643.63	NA
LIB-04-0246-T0	0	TGL49_0281_Ct_n_PE_360_WG	TGL49_0281_Ct_n_PE_371_TS	TGL49_0281_Ct_n_PE_322_CM	2.11	3166.9	85153495
LIB-04-0246-T0-B-DNA-old	buffy	NA	TGL49_0281_Pb_R_PE_389_TS	NA	NA	7097.55	NA
LIB-04-0249-T0	0	TGL49_0282_Cf_n_WG_HBOC-LIB-04-0249-T0-P-DNA-1	TGL49_0282_Cf_n_PE_347_TS	TGL49_0282_Cf_n_PE_309_CM	2.1	4679.06	89178744
LIB-04-0249-T0-B-DNA-old	buffy	NA	TGL49_0282_Pb_R_PE_377_TS	NA	NA	3751.36	NA
LIB-04-0251-T0	0	TGL49_0148_Ct_T_PE_359_WG	TGL49_0148_Ct_T_TS	TGL49_0148_Ct_T_PE_929_CM	2.08	3490.13	35200774
LIB-04-0251-T0-B-DNA-old	buffy	NA	TGL49_0148_Ly_R_PE_502_TS	NA	NA	37.25	NA
LIB-04-0253-T0	0	TGL49_0342_Cf_n_WG_HBOC-04-0253-T0-P-DNA	TGL49_0342_Cf_n_TS_HBOC-04-0253-T0-P-DNA	TGL49_0342_Cf_n_PE_313_CM	2.06	1592.22	101142127
LIB-04-0253-T1	1	TGL49_0342_Cf_n_WG_HBOC-04-0253-T1-P-DNA-1	TGL49_0342_Cf_n_TS_HBOC-04-0253-T1-P-DNA-1	TGL49_0342_Cf_n_PE_314_CM	2.1	2075.57	105334109
LIB-04-0253-T0-B-DNA	buffy	NA	TGL49_0342_Ly_R_TS_LIB-04-0253-T0-B-DNA	NA	NA	2755.84	NA
LIB-04-0254-T0	0	TGL49_0284_Ct_n_PE_361_WG	TGL49_0284_Ct_n_TS_HBOC-LIB-04-0254-T0-P-DNA-1	TGL49_0284_Ct_n_PE_312_CM	2.14	2436.13	69068420
LIB-04-0254-T1	1	TGL49_0284_Cf_n_PE_1110_WG	TGL49_0284_Cf_n_TS_LIB-04-0254-T1-P-DNA-1	TGL49_0284_Cf_n_PE_62123_CM	2.06	1926.58	38941182
LIB-04-0254-T2	2	TGL49_0284_Cf_n_PE_1112_WG	TGL49_0284_Cf_n_TS_LIB-04-0254-T2-P-DNA	TGL49_0284_Cf_n_PE_62122_CM	2.1	4658.15	29420011
LIB-04-0254-T3	3	TGL49_0284_Cf_n_PE_1113_WG	TGL49_0284_Cf_n_TS_LIB-04-0254-T3-P-DNA-1	TGL49_0284_Cf_n_PE_62124_CM	2.09	4386.36	44348753
LIB-04-0254-T0-B-DNA	buffy	NA	TGL49_0284_Ly_R_TS_LIB-04-0254-T0-B-DNA	NA	NA	1874.31	NA
LIB-04-0258-T0	0	TGL49_0285_Ct_n_PE_383_WG	TGL49_0285_Ct_n_PE_395_TS	TGL49_0285_Ct_n_PE_929_CM	2.08	4124.6	57482761
LIB-04-0258-T0-B-DNA-old	buffy	NA	TGL49_0285_Pb_R_PE_411_TS	NA	NA	4331.14	NA
LIB-04-0259-T0	0	TGL49_0437_Pl_T_PE_377_PG	TGL49_0437_Pl_T_TS_LIB-04-0259-T0	NA	2.03	1895.07	NA
LIB-04-0259-T1	1	TGL49_0437_Pl_T_PE_370_PG	TGL49_0437_Pl_T_TS_LIB-04-0259-T1	NA	2.05	1200.93	NA
LIB-04-0259-T2	2	TGL49_0437_Pl_T_PE_374_PG	TGL49_0437_Pl_T_TS_LIB-04-0259-T2	NA	1.97	1846.27	NA
LIB-04-0259-T0-B-DNA	buffy	NA	TGL49_0437_Ly_R_TS_LIB-04-0259-T0-B-DNA	NA	NA	1436.09	NA
LIB-04-0274-T0-B-DNA	buffy	NA	TGL49_0343_Ly_R_TS_LIB-04-0274-T0-B-DNA	NA	NA	2309.75	NA
LIB-04-0284-T0	0	TGL49_0287_Cf_n_PE_354_WG	TGL49_0287_Cf_n_PE_350_TS	TGL49_0287_Cf_n_PE_310_CM	2.12	4327.07	149615010
LIB-04-0284-T0-B-DNA-old	buffy	NA	TGL49_0287_Pb_R_PE_416_TS	NA	NA	2199.77	NA
LIB-04-0303-T0-B-DNA	buffy	NA	TGL49_0344_Ly_R_TS_LIB-04-0303-T0-B-DNA	NA	NA	817.48	NA
LIB-04-0314-T1	1	TGL49_0345_Cf_n_PE_399_WG	TGL49_0345_Cf_n_TS_LIB-04-0314-T1-P-DNA	TGL49_0345_Cf_n_PE_306_CM	2.14	3139.24	222915802
LIB-04-0314-T2	2	TGL49_0345_Cf_n_PE_369_WG	TGL49_0345_Cf_n_TS_LIB-04-0314-T2-P-DNA	TGL49_0345_Cf_n_PE_307_CM	1.91	10715.29	198708828
LIB-04-0314-T0-B-DNA	buffy	NA	TGL49_0345_Ly_R_TS_LIB-04-0314-T0-B-DNA	NA	NA	1891.6	NA
LIB-04-0341-T2	2	TGL49_0149_Pl_T_PE_389_PG	TGL49_0149_Pl_T_TS_LIB-04-0341-T2	NA	2	1733.04	NA
LIB-04-0341-T3	3	TGL49_0149_Pl_T_PE_394_PG	TGL49_0149_Pl_T_TS_LIB-04-0341-T3	NA	1.92	1117.64	NA
LIB-04-0341-T0-B-DNA-old	buffy	NA	TGL49_0149_Ly_R_PE_501_TS	NA	NA	24.11	NA
LIB-04-0350-T0	0	TGL49_0440_Pl_T_PE_354_PG	TGL49_0440_Pl_T_TS_LIB-04-0350-T0	NA	2.04	1802.81	NA
LIB-04-0350-T1	1	TGL49_0440_Pl_T_PE_373_PG	TGL49_0440_Pl_T_TS_LIB-04-0350-T1	NA	2.04	1811.51	NA
LIB-04-0350-T2	2	TGL49_0440_Pl_T_PE_370_PG	TGL49_0440_Pl_T_TS_LIB-04-0350-T2	NA	2.04	1299.3	NA
LIB-04-0350-T0-B-DNA	buffy	NA	TGL49_0440_Pb_R_TS_HBOC-04-0350-T0-B-DNA	NA	NA	1287.39	NA
LIB-04-0351-T0	0	TGL49_0347_Cf_n_PE_420_WG	TGL49_0347_Cf_n_TS_HBOC-04-0351-T0-P-DNA-1	TGL49_0347_Cf_n_PE_304_CM	2.1	2548.37	18039450
LIB-04-0351-T1	1	TGL49_0347_Cf_n_PE_418_WG	TGL49_0347_Cf_n_TS_HBOC-04-0351-T1-P-DNA-1	TGL49_0347_Cf_n_PE_305_CM	2.14	1914.71	18397652
LIB-04-0351-T0-B-DNA	buffy	NA	TGL49_0347_Ly_R_TS_LIB-04-0351-T0-B-DNA	NA	NA	1991.19	NA
LIB-04-0367-T0	0	TGL49_0489_Pl_T_PE_373_PG	TGL49_0489_Pl_T_TS_LIB-04-0367-T0	NA	2.03	1489.22	NA
LIB-04-0367-T1	1	TGL49_0489_Pl_T_PE_399_PG	TGL49_0489_Pl_T_TS_LIB-04-0367-T1	NA	2.03	1647.88	NA
LIB-04-0367-T2	2	TGL49_0489_Pl_T_PE_386_PG	TGL49_0489_Pl_T_TS_LIB-04-0367-T2	NA	2.05	1519.41	NA
LIB-04-0367-T0-B-DNA	buffy	NA	TGL49_0489_Ly_R_TS_LIB-04-0367-T0-B-DNA	NA	NA	2050.94	NA
LIB-04-0376-T1	1	TGL49_0291_Pl_T_PE_374_PG	TGL49_0291_Pl_T_TS_LIB-04-0376-T1	NA	2.05	1734.64	NA
LIB-04-0376-T0-B-DNA	buffy	NA	TGL49_0291_Ly_R_TS_LIB-04-0376-T0-B-DNA	NA	NA	1329.78	NA
LIB-04-0401-T0	0	TGL49_0292_Ct_n_PE_349_WG	TGL49_0292_Ct_n_PE_353_TS	TGL49_0292_Ct_n_PE_315_CM	2.08	3578.52	101915032
LIB-04-0401-T1	1	TGL49_0292_Pb_n_PE_405_WG	TGL49_0292_Pb_n_TS_LIB-04-0401-T1-P-DNA	TGL49_0292_Pb_n_PE_62123_CM	2.14	3993.3	22534452
LIB-04-0401-T2	2	TGL49_0292_Pb_n_PE_389_WG	TGL49_0292_Pb_n_TS_LIB-04-0401-T2-P-DNA	TGL49_0292_Pb_n_PE_62122_CM	2.15	2121.63	102330258
LIB-04-0401-T0-B-DNA-old	buffy	NA	TGL49_0292_Pb_R_PE_687_TS	NA	NA	165.85	NA
LIB-04-0408-T0	0	TGL49_0490_Pl_T_PE_419_PG	TGL49_0490_Pl_T_TS_LIB-04-0408-T0	NA	1.94	1446.76	NA
LIB-04-0408-T1	1	TGL49_0490_Pl_T_PE_409_PG	TGL49_0490_Pl_T_TS_LIB-04-0408-T1	NA	2	1050.13	NA
LIB-04-0408-T2	2	TGL49_0490_Pl_T_PE_426_PG	TGL49_0490_Pl_T_TS_LIB-04-0408-T2	NA	1.99	1337.89	NA
LIB-04-0408-T0-B-DNA	buffy	NA	TGL49_0490_Ly_R_TS_LIB-04-0408-T0-B-DNA	NA	NA	985.84	NA
LIB-04-0427-T1	1	TGL49_0491_Pl_T_PE_401_PG	TGL49_0491_Pl_T_TS_LIB-04-0427-T1	NA	1.99	801.36	NA
LIB-04-0427-T2	2	TGL49_0491_Pl_T_PE_371_PG	TGL49_0491_Pl_T_TS_LIB-04-0427-T2	NA	1.97	548.75	NA
LIB-04-0427-T0-B-DNA	buffy	NA	TGL49_0491_Ly_R_TS_LIB-04-0427-T0-B-DNA	NA	NA	1869.29	NA
LIB-04-0428-T2	2	TGL49_0293_Pl_T_PE_390_PG	TGL49_0293_Pl_T_TS_LIB-04-0428-T2	NA	2.03	1483.85	NA
LIB-04-0428-T3	3	TGL49_0293_Pl_T_PE_385_PG	NA	NA	1.99	NA	NA
LIB-04-0429-T0	0	TGL49_0294_Ct_n_PE_355_WG	TGL49_0294_Ct_n_PE_391_TS	TGL49_0294_Ct_n_PE_929_CM	2.15	4329.36	37977074
LIB-04-0429-T0-B-DNA-old	buffy	NA	TGL49_0294_Pb_R_PE_377_TS	NA	NA	6401.24	NA
LIB-04-0432-T1	1	TGL49_0492_Pl_T_PE_377_PG	TGL49_0492_Pl_T_TS_LIB-04-0432-T1	NA	2	1674.65	NA
LIB-04-0432-T0-B-DNA	buffy	NA	TGL49_0492_Ly_R_TS_LIB-04-0432-T0-B-DNA	NA	NA	2637.07	NA
LIB-04-0441-T2	2	TGL49_0348_Cf_n_PE_391_WG	TGL49_0348_Cf_n_TS_LIB-04-0441-T2-P-DNA-1	TGL49_0348_Cf_n_PE_306_CM	2.15	3540.83	22863404
LIB-04-0441-T0-B-DNA	buffy	NA	TGL49_0348_Pb_R_TS_HBOC-04-0441-T0-B-DNA	NA	NA	1778.37	NA
LIB-04-0451-T2	2	TGL49_0443_Pl_T_PE_382_PG	TGL49_0443_Pl_T_TS_LIB-04-0451-T2	NA	2.03	1233.13	NA
LIB-04-0451-T3	3	TGL49_0443_Pl_T_PE_378_PG	TGL49_0443_Pl_T_TS_LIB-04-0451-T3	NA	2.03	1290.64	NA
LIB-04-0451-T4	4	TGL49_0443_Pl_T_PE_369_PG	TGL49_0443_Pl_T_TS_LIB-04-0451-T4	NA	2	1342.21	NA
LIB-04-0451-T0-B-DNA	buffy	NA	TGL49_0443_Pb_R_TS_HBOC-04-0451-T0-B-DNA	NA	NA	2291.65	NA
LIB-04-0455-T1	1	TGL49_0296_Cf_n_PE_424_WG	TGL49_0296_Cf_n_TS_LIB-04-0455-T1-P-DNA	TGL49_0296_Cf_n_PE_62122_CM	2.12	2737.91	64376083
LIB-04-0455-T2	2	TGL49_0296_Cf_n_PE_398_WG	TGL49_0296_Cf_n_TS_LIB-04-0455-T2-P-DNA	TGL49_0296_Cf_n_PE_62123_CM	2.09	3573.76	100061849
LIB-04-0455-T0-B-DNA	buffy	NA	TGL49_0296_Ly_R_TS_LIB-04-0455-T0-B-DNA	NA	NA	1132.24	NA
LIB-04-0459-T0	0	TGL49_0493_Pl_T_PE_366_PG	TGL49_0493_Pl_T_TS_LIB-04-0459-T0	NA	2	864.42	NA
LIB-04-0459-T1	1	TGL49_0493_Pl_T_PE_380_PG	TGL49_0493_Pl_T_TS_LIB-04-0459-T1	NA	2	1551.26	NA
LIB-04-0459-T2	2	TGL49_0493_Pl_T_PE_388_PG	TGL49_0493_Pl_T_TS_LIB-04-0459-T2	NA	1.95	1333.71	NA
LIB-04-0459-T4	4	TGL49_0493_Pl_T_PE_379_PG	TGL49_0493_Pl_T_TS_LIB-04-0459-T4	NA	1.98	1428.54	NA
LIB-04-0459-T5	5	TGL49_0493_Pl_T_PE_362_PG	TGL49_0493_Pl_T_TS_LIB-04-0459-T5	NA	1.98	1136.55	NA
LIB-04-0459-T0-B-DNA	buffy	NA	TGL49_0493_Ly_R_TS_LIB-04-0459-T0-B-DNA	NA	NA	2578.56	NA
LIB-04-0497-T0	0	TGL49_0297_Ct_n_PE_360_WG	TGL49_0297_Ct_n_PE_368_TS	TGL49_0297_Ct_n_PE_929_CM	2.12	3565.78	46234096
LIB-04-0497-T0-B-DNA-old	buffy	NA	TGL49_0297_Pb_R_PE_401_TS	NA	NA	2791.69	NA
LIB-04-0525-T0	0	TGL49_0349_Cf_n_WG_HBOC-04-0525-T0-P-DNA-1	TGL49_0349_Cf_n_TS_HBOC-04-0525-T0-P-DNA-1	TGL49_0349_Cf_n_PE_308_CM	2.11	3423.35	73412216
LIB-04-0525-T1	1	TGL49_0349_Cf_n_WG_LIB-04-0525-T1-P-DNA	TGL49_0349_Cf_n_TS_LIB-04-0525-T1-P-DNA	TGL49_0349_Cf_n_PE_301_CM	2.06	2306.76	42115722
LIB-04-0525-T0-B-DNA	buffy	NA	TGL49_0349_Pb_R_TS_HBOC-LIB-04-0525-T0-B-DNA	NA	NA	3424.24	NA
LIB-04-0531-T1	1	TGL49_0350_Cf_n_PE_1110_WG	TGL49_0350_Cf_n_TS_LIB-04-0531-T1-P-DNA	TGL49_0350_Cf_n_PE_302_CM	2.14	2770.66	29912328
LIB-04-0531-T2	2	TGL49_0350_Cf_n_PE_1111_WG	TGL49_0350_Cf_n_TS_LIB-04-0531-T2-P-DNA	TGL49_0350_Cf_n_PE_303_CM	2.14	3123.32	26840763
LIB-04-0531-T0-B-DNA	buffy	NA	TGL49_0350_Pb_R_TS_HBOC-LIB-04-0531-T0-B-DNA	NA	NA	1372.7	NA
LIB-04-0536-T0	0	TGL49_0299_Ct_n_PE_361_WG	TGL49_0299_Ct_n_PE_385_TS	TGL49_0299_Ct_n_PE_929_CM	2.13	4443.06	34576470
LIB-04-0536-T1	1	TGL49_0299_Cf_n_PE_396_WG	TGL49_0299_Cf_n_TS_LIB-04-0536-T1-P-DNA	TGL49_0299_Cf_n_PE_62122_CM	2.14	2876.78	37520158
LIB-04-0536-T2	2	TGL49_0299_Cf_n_PE_401_WG	TGL49_0299_Cf_n_TS_LIB-04-0536-T2-P-DNA	TGL49_0299_Cf_n_PE_62123_CM	2.12	3010.03	51981867
LIB-04-0536-T0-B-DNA-old	buffy	NA	TGL49_0299_Pb_R_PE_399_TS	NA	NA	4963.08	NA
LIB-04-0543-T0	0	TGL49_0300_Ct_n_WG_HBOC-LIB-04-0543-T0-P-DNA-1	TGL49_0300_Ct_n_PE_358_TS	TGL49_0300_Ct_n_PE_316_CM	2.13	5770.86	81790886
LIB-04-0543-T0-B-DNA-old	buffy	NA	TGL49_0300_Pb_R_PE_636_TS	NA	NA	278.13	NA
LIB-04-0544-T3	3	TGL49_0397_Pl_T_PE_364_PG	TGL49_0397_Pl_T_TS_LIB-04-0544-T3	NA	2.02	1277.94	NA
LIB-04-0544-T4	4	TGL49_0397_Pl_T_PE_369_PG	TGL49_0397_Pl_T_TS_LIB-04-0544-T4	NA	2.01	1464.17	NA
LIB-04-0544-T0-B-DNA	buffy	NA	TGL49_0397_Ly_R_TS_LIB-04-0544-T0-B-DNA	NA	NA	1914.12	NA
LIB-04-0611-T0	0	TGL49_0351_Cf_n_PE_1110_WG	TGL49_0351_Cf_n_TS_HBOC-LIB-04-0611-T0-P-DNA-1	TGL49_0351_Cf_n_PE_304_CM	2.14	3039.48	55983610
LIB-04-0611-T1	1	TGL49_0351_Cf_n_PE_1111_WG	TGL49_0351_Cf_n_TS_LIB-04-0611-T1-P-DNA	TGL49_0351_Cf_n_PE_305_CM	2.14	3037.19	37864717
LIB-04-0611-T0-B-DNA	buffy	NA	TGL49_0351_Ly_R_TS_LIB-04-0611-T0-B-DNA	NA	NA	1167.22	NA
LIB-04-0612-T0	0	TGL49_0312_Cf_n_PE_363_WG	TGL49_0312_Cf_n_PE_358_TS	TGL49_0312_Cf_n_PE_303_CM	2.11	2776.55	70065688
LIB-04-0612-T0-B-DNA-old	buffy	NA	TGL49_0312_Ly_R_PE_364_TS	NA	NA	2890.9	NA
LIB-04-0634-T1	1	TGL49_0398_Pb_n_PE_387_WG	TGL49_0398_Pb_n_TS_LIB-04-0634-T1-P-DNA	NA	2.14	2105.32	NA
LIB-04-0634-T0-B-DNA	buffy	NA	TGL49_0398_Ly_R_TS_LIB-04-0634-T0-B-DNA	NA	NA	1160.61	NA
LIB-04-0636-T2	2	TGL49_0494_Pl_T_PE_399_PG	TGL49_0494_Pl_T_TS_LIB-04-0636-T2	NA	1.99	1047.15	NA
LIB-04-0636-T3	3	TGL49_0494_Pl_T_PE_403_PG	TGL49_0494_Pl_T_TS_LIB-04-0636-T3	NA	1.93	1267.74	NA
LIB-04-0636-T0-B-DNA	buffy	NA	TGL49_0494_Ly_R_TS_LIB-04-0636-T0-B-DNA	NA	NA	1356.91	NA
LIB-04-0647-T0	0	TGL49_0352_Cf_n_PE_1110_WG	TGL49_0352_Cf_n_TS_LIB-04-0647-T0-P-DNA	TGL49_0352_Cf_n_PE_306_CM	2.14	4166.67	36494373
LIB-04-0647-T1	1	TGL49_0352_Cf_n_PE_1111_WG	TGL49_0352_Cf_n_TS_LIB-04-0647-T1-P-DNA	TGL49_0352_Cf_n_PE_307_CM	2.14	3776.28	46299447
LIB-04-0647-T0-B-DNA	buffy	NA	TGL49_0352_Ly_R_TS_LIB-04-0647-T0-B-DNA	NA	NA	2190.32	NA
LIB-04-0653-T0	0	TGL49_0250_Cf_n_PE_378_WG	TGL49_0250_Cf_n_TS_4042_121973	NA	2.08	1326.91	NA
LIB-04-0653-T1-B-DNA	buffy	NA	TGL49_0250_Ly_R_TS_LIB-04-0653-T1-B-DNA	NA	NA	1322.75	NA
LIB-04-0657-T0	0	TGL49_0353_Cf_n_PE_1110_WG	TGL49_0353_Cf_n_TS_LIB-04-0657-T0-P-DNA	TGL49_0353_Cf_n_PE_308_CM	2.11	3783.9	47893282
LIB-04-0657-T1	1	TGL49_0353_Cf_n_PE_1111_WG	TGL49_0353_Cf_n_TS_LIB-04-0657-T1-P-DNA	TGL49_0353_Cf_n_PE_301_CM	2.12	3569.66	90389335
LIB-04-0657-T0-B-DNA	buffy	NA	TGL49_0353_Ly_R_TS_LIB-04-0657-T0-B-DNA	NA	NA	1363.6	NA
LIB-04-0659-T0	0	TGL49_0251_Cf_n_PE_394_WG	TGL49_0251_Cf_n_TS_4042_14506	NA	2.1	1041.02	NA
LIB-04-0659-T1-B-DNA	buffy	NA	TGL49_0251_Ly_R_TS_LIB-04-0659-T1-B-DNA	NA	NA	1577.95	NA
LIB-04-0664-T0	0	TGL49_0252_Cf_n_PE_1110_WG	NA	TGL49_0252_Cf_n_PE_307_CM	1.43	NA	49564371
LIB-04-0664-T1-B-DNA	buffy	NA	TGL49_0252_Ly_R_TS_LIB-04-0664-T1-B-DNA	NA	NA	1160.85	NA
LIB-04-0684-T0	0	TGL49_0354_Cf_n_PE_394_WG	TGL49_0354_Cf_n_TS_LIB-04-0684-T0-P-DNA	TGL49_0354_Cf_n_PE_302_CM	2.16	3332.25	62883981
LIB-04-0684-T1	1	TGL49_0354_Cf_n_PE_430_WG	TGL49_0354_Cf_n_TS_LIB-04-0684-T1-P-DNA	TGL49_0354_Cf_n_PE_303_CM	2.15	8481.19	40532220
LIB-04-0684-T0-B-DNA	buffy	NA	TGL49_0354_Ly_R_TS_LIB-04-0684-T0-B-DNA	NA	NA	1087.73	NA
LIB-04-0687-T0	0	TGL49_0400_Pb_n_PE_388_WG	TGL49_0400_Pb_n_TS_LIB-04-0687-T0-P-DNA	TGL49_0400_Pb_n_PE_314_CM	2.16	4445.9	86011606
LIB-04-0687-T0-B-DNA	buffy	NA	TGL49_0400_Ly_R_TS_LIB-04-0687-T0-B-DNA	NA	NA	952.87	NA
LIB-04-0712-T0	0	TGL49_0401_Pb_n_PE_459_WG	TGL49_0401_Pb_n_TS_LIB-04-0712-T0-P-DNA	TGL49_0401_Pb_n_PE_307_CM	2.12	2376.47	22934536
LIB-04-0712-T0-B-DNA	buffy	NA	TGL49_0401_Pb_R_TS_LIB-04-0712-T0-B-DNA	NA	NA	2263.79	NA
LIB-04-0722-T0	0	TGL49_0402_Pb_n_PE_382_WG	TGL49_0402_Pb_n_TS_LIB-04-0722-T0-P-DNA	TGL49_0402_Pb_n_PE_316_CM	2.15	4479.96	67584476
LIB-04-0722-T1	1	TGL49_0402_Pb_n_PE_387_WG	TGL49_0402_Pb_n_TS_LIB-04-0722-T1-P-DNA	TGL49_0402_Pb_n_PE_3161_CM	2.13	4268.28	77381921
LIB-04-0722-T1-B	buffy	NA	TGL49_0402_Ly_R_TS_LIB-04-0722-T1-B	NA	NA	2390.62	NA
LIB-04-0764-T0	0	TGL49_0403_Pb_n_PE_442_WG	TGL49_0403_Pb_n_TS_LIB-04-0764-T0-P-DNA	NA	2.13	2996.42	NA
LIB-04-0861-T0	0	CHARM_0005_Pl_T_PE_382_PG	CHARM_0005_Pl_T_TS_LIB-04-0861-T0	NA	1.92	1009.07	NA
LIB-04-0861-T1	1	CHARM_0005_Pl_T_PE_427_PG	CHARM_0005_Pl_T_TS_LIB-04-0861-T1	NA	1.96	1350.01	NA
LIB-04-0861-T0-B-DNA	buffy	NA	CHARM_0005_Pb_R_TS_LIB-04-0861-T0-B-DNA	NA	NA	1735.76	NA
LIB-04-0880-T0	0	TGL49_0495_Pl_T_PE_389_PG	TGL49_0495_Pl_T_TS_LIB-04-0880-T0	NA	1.96	1378.39	NA
LIB-04-0880-T1	1	TGL49_0495_Pl_T_PE_381_PG	TGL49_0495_Pl_T_TS_LIB-04-0880-T1	NA	1.98	1347.57	NA
LIB-04-0880-T0-B-DNA	buffy	NA	TGL49_0495_Ly_R_TS_LIB-04-0880-T0-B-DNA	NA	NA	1886.99	NA
LIB-04-0901-T0	0	TGL49_0455_Pl_T_PE_376_WG	TGL49_0455_Pl_T_TS_LIB-04-0901-T0-P-DNA	TGL49_0455_Pl_T_PE_316_CM	2.15	3307.33	102526520
LIB-04-0901-T1	1	TGL49_0455_Pl_T_PE_406_PG	TGL49_0455_Pl_T_TS_LIB-04-0901-T1	NA	2	1082.18	NA
LIB-04-0901-T0-B-DNA	buffy	NA	TGL49_0455_Ly_R_TS_LIB-04-0901-T0-B-DNA	NA	NA	4027.49	NA
T-136-T0	0	CHARMQ_0136_Pl_T_PG_T-136	CHARMQ_0136_Pl_T_TS_T-136	CHARMQ_0136_03_LB01	0.88	1643.27	69352648
T-136-T0-B	buffy	CHARMQ_0136_Ly_R_WG	NA	NA	37.63	NA	NA
T-148-T0	0	CHARMQ_0148_Pl_T_PG_T-148	CHARMQ_0148_Pl_T_TS_T-148	CHARMQ_0148_03_LB01	1.18	2328.65	93815375
T-148-T0-B	buffy	CHARMQ_0148_Ly_R_WG_T-148	NA	NA	59.87	NA	NA
T-160-T0	0	CHARMQ_0160_Pl_T_PG_T-160	CHARMQ_0160_Pl_T_TS_T-160	CHARMQ_0160_03_LB01	0.84	2153.35	47489690
T-160-T0-B	buffy	CHARMQ_0160_Ly_R_WG	NA	NA	37.14	NA	NA
T-199-T0	0	CHARMQ_0199_Pl_T_PG_T-199	CHARMQ_0199_Pl_T_TS_T-199	CHARMQ_0199_03_LB01	0.49	1557.01	24613608
T-199-T0-B	buffy	CHARMQ_0199_Ly_R_WG_T-199	NA	NA	39.2	NA	NA
T-653-T0	0	TGL49_0147_Ct_T_PE_330_WG	TGL49_0147_Ct_T_TS_T-653_cfDNA	TGL49_0147_Ct_T_PE_335_CM	2.05	1001.54	64135050
T-653-T0-B-DNA-old	buffy	NA	TGL49_0147_Ly_R_PE_503_TS	NA	NA	26.33	NA
T-671-T0	0	TGL49_0146_Ct_T_PE_329_WG	TGL49_0146_Ct_T_TS_T-671_cfDNA	TGL49_0146_Ct_T_PE_329_CM	2.07	1512.19	80095851
T-671-T0-B-DNA-old	buffy	NA	TGL49_0146_Ly_R_PE_499_TS	NA	NA	21.41	NA
T-676-T0	0	CHARMQ_0676_Pl_T_PG_T-676	CHARMQ_0676_Pl_T_TS_T-676	CHARMQ_0676_03_LB01	0.91	554.85	64543801
T-676-T0-B	buffy	CHARMQ_0676_Ly_R_WG	NA	NA	45.61	NA	NA
T-865-T0	0	CHARMQ_0865_Pl_T_PG_T-865	CHARMQ_0865_Pl_T_TS_T-865	CHARMQ_0865_03_LB01	1.26	726.36	69166388
T-865-T0-B	buffy	CHARMQ_0865_Ly_R_WG	NA	NA	47.82	NA	NA
T-919-T0	0	CHARMQ_0919_Pl_T_PG_T-919	CHARMQ_0919_Pl_T_TS_T-919	CHARMQ_0919_03_LB01	1.09	591.78	72009120
T-919-T0-B	buffy	CHARMQ_0919_Ly_R_WG	NA	NA	42.4	NA	NA
T-92-T0	0	TGL49_0143_Ct_T_PE_330_WG	TGL49_0143_Ct_T_TS_T-92_cfDNA	TGL49_0143_Ct_T_PE_331_CM	2.1	1395.76	59881696
T-92-T0-B-DNA-old	buffy	NA	TGL49_0143_Ly_R_PE_491_TS	NA	NA	26.95	NA
